# Hypothesis-free detection of gene-interaction effects on biomarker concentration in UK Biobank using variance prioritisation

**DOI:** 10.1101/2022.01.05.21268406

**Authors:** Matthew S. Lyon, Louise A. C. Millard, George Davey Smith, Tom R. Gaunt, Kate Tilling

## Abstract

Blood biomarkers include disease intervention targets that may interact with genetic and environmental factors resulting in subgroups of individuals who respond differently to treatment. Such interactions may be observed in genetic effects on trait variance. Variance prioritisation is an approach to identify genetic loci with interaction effects by estimating their association with trait variance, even where the modifier is unknown or unmeasured. Here, we develop and evaluate a regression-based Brown-Forsythe test and variance effect estimate to detect such interactions. We provide scalable open-source software (varGWAS) for genome-wide association analysis of SNP-variance effects (https://github.com/MRCIEU/varGWAS) and apply our software to 30 blood biomarkers in UK Biobank. We find 468 variance quantitative trait loci across 24 biomarkers and follow up findings to detect 82 gene-environment and six gene-gene interactions independent of strong scale or phantom effects. Our results replicate existing findings and identify novel epistatic effects of *TREH* rs12225548 x *FUT2* rs281379 and *TREH* rs12225548 x *ABO* rs635634 on alkaline phosphatase and *ZNF827* rs4835265 x *NEDD4L* rs4503880 on gamma glutamyltransferase. These data could be used to discover possible subgroup effects for a given biomarker during preclinical drug development.
