## Supplemental Tables for "Hypothesis-free detection of gene-interaction effects on biomarker concentration in UK Biobank using variance prioritisation": Table S1.csv

snp	rsid	outcome	gene	phi_x1	se_x1	phi_x2	se_x2	phi_f	phi_p
chr10_101687950_T_C	rs72840109	GGT	DNMBP	-0.0161056	0.00202532	-0.0364611	0.00919033	30.3767	6.43931e-14
chr10_101912064_T_C	rs2862954	ALT	ERLIN1	-0.0576533	0.00548511	-0.122628	0.00582839	200.561	8.95438e-88
chr10_101912064_T_C	rs2862954	AST	ERLIN1	-0.0202483	0.00306117	-0.0449764	0.00329433	85.7539	5.85539e-38
chr10_113949664_T_C	rs10787429	ALT	GPAM	-0.0460739	0.00921574	-0.0790953	0.00882171	55.6334	6.96527e-25
chr10_113949664_T_C	rs10787429	AST	GPAM	-0.00940407	0.00509664	-0.0231943	0.00486222	21.0712	7.07154e-10
chr10_114754784_T_C	rs35198068	Glucose	TCF7L2	0.0146944	0.00116544	0.0347936	0.00265173	185.415	3.36061e-81
chr10_114758349_C_T	rs7903146	HbA1C	TCF7L2	0.0196625	0.0013751	0.0478797	0.00320159	245.178	4.00121e-107
chr10_11904834_A_C	rs34346558	GGT	PROSER2	0.00880313	0.00154575	0.0121138	0.00373976	20.7012	1.02365e-09
chr10_12250620_T_C	rs7895525	HbA1C	CDC123	0.00712801	0.0013419	0.0121131	0.00294411	21.1516	6.52497e-10
chr10_123278914_G_T	rs2981451	GGT	FGFR2	-0.00839246	0.00166779	-0.012034	0.00189643	20.5455	1.19614e-09
chr10_17875857_T_G	rs56278466	AST	TMEM236	0.0238736	0.00386954	0.0441456	0.00402438	70.9905	1.4999e-31
chr10_17876248_G_A	rs555045010	AST	TMEM236	0.0233305	0.00258304	0.0405035	0.00518132	60.2026	7.232e-27
chr10_35026141_G_A	rs10450314	GGT	PARD3	-0.00868476	0.00140925	-0.0132472	0.00246648	24.9294	1.4933e-11
chr10_52642500_C_T	rs10994838	GGT	A1CF	0.00733548	0.00151338	0.0166948	0.00226412	32.7749	5.85494e-15
chr10_53747205_C_G	rs75777234	CRP	PRKG1	0.00954846	0.0027906	0.0917542	0.0246595	20.567	1.17072e-09
chr10_60293319_A_T	rs1649079	GGT	BICC1	-0.00878577	0.00182738	-0.0166525	0.00188496	35.7859	2.88477e-16
chr10_64934548_C_T	rs10822145	SHBG	JMJD1C	0.0355173	0.00705374	0.0807718	0.00871834	45.0273	2.80485e-20
chr10_64934548_C_T	rs10822145	Testosterone	JMJD1C	0.00144539	0.00032523	0.00386525	0.000439916	46.2912	7.92857e-21
chr10_65052205_T_C	rs10761737	Direct BR	JMJD1C	-0.0249494	0.00548088	-0.0660305	0.00680155	42.9494	2.23999e-19
chr10_65149089_G_A	rs9414801	Total BR	JMJD1C	0.0384039	0.00622627	0.0702408	0.00716821	49.4332	3.42572e-22
chr10_65191645_G_T	rs7924036	TG	JMJD1C	-0.0203857	0.00500111	-0.0446001	0.00556191	30.811	4.17081e-14
chr10_65271488_A_T	rs10740131	ALP	REEP3	0.0271758	0.00438589	0.0651299	0.00549921	74.8513	3.16297e-33
chr10_71093694_G_C	rs10823346	HbA1C	HK1	0.00486868	0.0012922	0.0210987	0.00301228	33.6456	2.45154e-15
chr10_71106964_G_A	rs113041162	Direct BR	HK1	0.0298703	0.00571718	0.0770608	0.0181724	22.9126	1.12203e-10
chr10_79652154_T_C	rs1262002	ALT	DLG5	0.0212326	0.0065302	0.0550019	0.00686617	42.4303	3.75997e-19
chr10_79680434_A_T	rs754466	GGT	DLG5	0.0203517	0.00152803	0.0599638	0.00405031	237.247	1.10054e-103
chr10_79680514_C_A	rs754465	AST	DLG5	0.0116238	0.00342019	0.0259436	0.00369519	28.2545	5.37406e-13
chr10_80944147_C_G	rs703978	HbA1C	ZMIZ1	-0.00821708	0.00176164	-0.0130672	0.00176463	25.5946	7.67907e-12
chr10_91004916_C_A	rs2246941	CRP	LIPA	0.0109836	0.00176246	0.021125	0.0028898	38.3903	2.13453e-17
chr10_94460281_A_G	rs11187138	Glucose	HHEX	-0.00632867	0.00115809	-0.0128796	0.00138706	37.3934	5.78517e-17
chr10_94465559_C_T	rs5015480	HbA1C	HHEX	-0.00632279	0.00136715	-0.0151657	0.00163664	36.5975	1.28156e-16
chr10_94839642_G_A	rs2068888	Direct BR	CYP26A1	0.0331815	0.00556634	0.0523239	0.00712272	31.4505	2.20195e-14
chr10_94839642_G_A	rs2068888	Total BR	CYP26A1	0.0276167	0.00569537	0.0466447	0.00728441	23.0162	1.01137e-10
chr10_94839642_G_A	rs2068888	TG	CYP26A1	-0.0248672	0.00465816	-0.04676	0.00562198	33.9966	1.72604e-15
chr10_95337939_T_C	rs12243124	GGT	FFAR4	-0.00835825	0.00141894	-0.0129171	0.0029946	21.2795	5.74178e-10
chr11_116529468_T_C	rs948690	TG	BUD13	-0.021133	0.00427934	-0.0564877	0.00622571	39.4255	7.58303e-18
chr11_116648917_G_C	rs964184	ApoB	APOA5	-0.0511479	0.0181817	-0.111785	0.0169101	87.6165	9.10013e-39
chr11_116648917_G_C	rs964184	TC	APOA5	-0.0543459	0.0141714	-0.099543	0.0130444	90.5696	4.75557e-40
chr11_116648917_G_C	rs964184	HDL	APOA5	0.0390185	0.0153334	0.0733084	0.0153292	31.8565	1.46693e-14
chr11_116648917_G_C	rs964184	LDL	APOA5	-0.0335994	0.0144737	-0.0703194	0.0135205	50.3395	1.38441e-22
chr11_116648917_G_C	rs964184	TG	APOA5	-0.296162	0.0224596	-0.511236	0.0181084	1281.67	0
chr11_116705278_C_T	rs12721030	ApoA	APOA1	0.0343862	0.0050397	0.0637764	0.0126727	33.5793	2.62029e-15
chr11_118535840_C_G	rs12225548	ALP	TREH	-0.021727	0.00393967	-0.0541462	0.00804603	30.0349	9.06175e-14
chr11_12072213_C_G	rs11022131	GGT	DKK3	-0.00726244	0.00142826	-0.0203428	0.00250465	33.2069	3.80114e-15
chr11_13915731_A_G	rs12574800	Vitamin D	FAR1	-0.054672	0.00851786	-0.105433	0.0409598	22.7847	1.27488e-10
chr11_14134514_A_C	rs4757226	Vitamin D	RRAS2	-0.0721523	0.00615131	-0.139242	0.00890703	134.839	2.92281e-59
chr11_14431709_G_A	rs11023212	Vitamin D	COPB1	-0.190596	0.00607143	-0.376843	0.00796558	1000.35	0
chr11_14683683_A_G	rs146128209	Vitamin D	PDE3B	-0.128575	0.00780477	-0.34496	0.0283952	157.567	4.02236e-69
chr11_14831116_T_C	rs56287450	Vitamin D	PDE3B	0.0719207	0.00978114	0.115481	0.0513234	31.0193	3.38736e-14
chr11_17372443_C_A	rs7928810	Glucose	NCR3LG1	-0.00882162	0.00162006	-0.013978	0.00155652	37.1495	7.38329e-17
chr11_2857194_A_C	rs2237895	Glucose	KCNQ1	0.00548192	0.00116363	0.0102268	0.00166484	23.8663	4.32362e-11
chr11_2940492_T_C	rs450244	Direct BR	SLC22A18	-0.157898	0.030352	-0.179594	0.0293787	24.4993	2.29644e-11
chr11_2940492_T_C	rs450244	Total BR	SLC22A18	-0.19446	0.0341165	-0.223981	0.0329971	35.6871	3.18425e-16
chr11_308363_G_C	rs1058935	ALP	IFITM2	0.0140974	0.00461648	0.0405528	0.00540269	31.0494	3.28642e-14
chr11_34653771_T_G	rs17358295	GGT	EHF	-0.0137646	0.00161152	-0.0252746	0.00539418	38.3352	2.25554e-17
chr11_47360412_T_C	rs2269434	CRP	MYBPC3	-0.0115787	0.00170783	-0.0152825	0.00255017	28.8568	2.94286e-13
chr11_47805614_C_A	rs7105282	HDL	NUP160	-0.0197421	0.00453024	-0.0477782	0.00664013	26.4779	3.17562e-12
chr11_59933492_A_G	rs56189574	CRP	MS4A6A	-0.00785242	0.00187634	-0.0175857	0.00222818	28.1547	5.9382e-13
chr11_61543499_T_C	rs174528	ApoA	MYRF|TMEM258	-0.0219257	0.00492407	-0.0461147	0.00680286	23.9309	4.05314e-11
chr11_61557803_T_C	rs102275	TG	TMEM258	0.0463525	0.00431926	0.105712	0.00714638	144.11	2.76771e-63
chr11_61581764_T_C	rs174560	HDL	FADS2|FADS1	-0.0192866	0.00446032	-0.0654174	0.00696286	41.7716	7.26753e-19
chr11_61597212_C_T	rs174570	ALP	FADS2	0.0195411	0.00458426	0.0878427	0.0163642	24.2533	2.93566e-11
chr11_61597972_A_G	rs1535	TC	FADS2	-0.00915755	0.00346971	-0.0373347	0.0050172	25.6356	7.37047e-12
chr11_61597972_A_G	rs1535	LDL	FADS2	-0.0118757	0.00366351	-0.0437948	0.00527352	31.7716	1.59632e-14
chr11_61603510_C_A	rs174576	ApoB	FADS2	-0.0146097	0.00455228	-0.0501485	0.00653609	27.5203	1.11969e-12
chr11_62200176_C_T	rs17145884	GGT	AHNAK	-0.00970021	0.00145421	-0.0209097	0.00337708	31.9924	1.28022e-14
chr11_62378660_G_A	rs12808829	TG	EML3	0.0212985	0.00436685	0.0356176	0.00645703	20.5129	1.23569e-09
chr11_71186476_G_A	rs732934	Vitamin D	NADSYN1	0.0353994	0.0139948	0.090411	0.0139632	52.683	1.33042e-23
chr11_72460694_T_C	rs11603349	Glucose	ARAP1	-0.00678504	0.00110869	-0.0121758	0.00276494	22.0841	2.56876e-10
chr11_78596973_C_A	rs636672	GGT	TENM4	0.00917394	0.00149687	0.0129166	0.0023488	27.1083	1.69052e-12
chr11_78871554_T_C	rs530939	GGT	TENM4	-0.00790705	0.00206602	-0.0137344	0.00205262	22.1235	2.46914e-10
chr11_93884343_T_A	rs57562692	ALT	PANX1	-0.0348431	0.00522714	-0.101729	0.0165928	34.5904	9.53279e-16
chr12_102880473_C_T	rs35766	IGF-1	IGF1	-0.0317194	0.0184929	-0.065345	0.0177083	20.7749	9.50934e-10
chr12_109124714_A_G	rs11114042	GGT	CORO1C	-0.00628257	0.00153495	-0.014725	0.00190956	27.0536	1.78558e-12
chr12_111522026_T_G	rs7314285	GGT	CUX2	0.017386	0.00232176	0.024807	0.0120193	34.8331	7.47882e-16
chr12_111833788_G_A	rs10774624	Direct BR	SH2B3	-0.0358985	0.00612157	-0.0551602	0.0068385	32.7265	6.14859e-15
chr12_111833788_G_A	rs10774624	Total BR	SH2B3	-0.0295532	0.00629924	-0.0502371	0.00698769	25.3887	9.43407e-12
chr12_111865049_C_G	rs7310615	Cystatin C	SH2B3	-0.00211924	0.000477427	-0.00349397	0.000479041	20.699	1.02598e-09
chr12_121378976_T_C	rs2393794	CRP	SPPL3	0.0112584	0.0018672	0.0211606	0.00509175	26.8105	2.27673e-12
chr12_121391671_C_A	rs2701175	AST	HNF1A	-0.0159972	0.00422117	-0.0259461	0.00414362	21.5431	4.41126e-10
chr12_121416650_A_C	rs1169288	ALT	HNF1A	0.0199725	0.00460347	0.0532783	0.00816335	26.697	2.55036e-12
chr12_121420260_A_G	rs7979473	SHBG	HNF1A	0.0444337	0.0087958	0.0722755	0.00918884	31.6841	1.74287e-14
chr12_121424861_A_G	rs7310409	CRP	HNF1A	0.033946	0.00220126	0.0706853	0.00271685	474.178	2.3623e-206
chr12_121424861_A_G	rs7310409	GGT	HNF1A	0.0146325	0.00195467	0.028927	0.00219542	105.688	1.30485e-46
chr12_121441461_G_T	rs1169312	ALP	C12orf43	0.0246013	0.00400493	0.0507214	0.00632872	40.7765	1.96439e-18
chr12_123861452_G_A	rs28413626	ALT	SETD8	-0.0259228	0.00460984	-0.0431808	0.0100243	20.7341	9.90507e-10
chr12_20928034_A_T	rs76820150	Direct BR	SLCO1C1	-0.0529956	0.00740952	-0.0815099	0.00746033	59.8723	1.00806e-26
chr12_20928034_A_T	rs76820150	Total BR	SLCO1C1	-0.0436522	0.00764669	-0.071575	0.00768051	44.6316	4.16369e-20
chr12_21025287_G_A	rs67588707	GGT	SLCO1B3|SLCO1B7	0.00983509	0.00168417	0.0199889	0.0054411	24.3345	2.70684e-11
chr12_21364289_G_T	rs11045864	Direct BR	SLCO1B1	0.0832279	0.00573088	0.185491	0.0174438	169.87	1.8722e-74
chr12_21364289_G_T	rs11045864	Total BR	SLCO1B1	0.0845941	0.00593444	0.160737	0.0182032	147.014	1.52015e-64
chr12_56958673_T_A	rs10783792	CRP	RBMS2	0.0037646	0.00493802	0.0147937	0.00508012	21.0934	6.91621e-10
chr12_569945_G_A	rs12825673	ALP	B4GALNT3	0.0240361	0.00532584	0.0391343	0.00564061	24.7081	1.86305e-11
chr12_81356827_C_T	rs11114664	GGT	ACSS3	-0.00625418	0.00285484	-0.0139465	0.00266095	22.0752	2.59142e-10
chr13_110938824_G_A	rs72655725	GGT	COL4A1	-0.00961071	0.00142583	-0.0200181	0.00300431	33.4183	3.07713e-15
chr13_28444088_C_G	rs1778793	GGT	PDX1	-0.0103689	0.00194288	-0.0203628	0.00192477	52.8292	1.14917e-23
chr13_73634051_C_T	rs73220641	GGT	KLF5	-0.0102903	0.00141507	-0.0106657	0.002281	27.9709	7.13604e-13
chr14_103567290_A_G	rs11624282	GGT	EXOC3L4	0.0308794	0.00162871	0.0470904	0.00364117	284.003	5.86864e-124
chr14_39531992_G_C	rs8022510	Vitamin D	SEC23A	-0.0963755	0.0183998	-0.190079	0.0171856	150.385	5.25392e-66
chr14_50440474_A_G	rs3861491	GGT	C14orf182	0.00524872	0.00206823	0.0151261	0.00224045	33.8179	2.06364e-15
chr14_73015668_A_G	rs2283371	CRP	RGS6	0.00756453	0.00174557	0.0176364	0.00293706	23.3568	7.19484e-11
chr14_94854041_G_A	rs7149605	SHBG	SERPINA1	0.0487575	0.00823091	0.121684	0.0379526	24.2746	2.87435e-11
chr15_40331699_A_G	rs72731415	ALT	SRP14	-0.0227835	0.00463368	-0.0456215	0.00698849	24.6383	1.99774e-11
chr15_43259081_G_C	rs62020701	TG	UBR1	0.0358577	0.00551972	0.0202358	0.0207816	22.7137	1.36856e-10
chr15_45661678_T_A	rs1288775	Creatinine	GATM	0.00534064	0.000902267	0.00954938	0.00187007	27.5601	1.076e-12
chr15_58678720_T_C	rs261290	Vitamin D	ALDH1A2	0.0444867	0.00932505	0.0691547	0.00950387	28.1735	5.82829e-13
chr15_58680643_G_T	rs35853021	TC	ALDH1A2	0.013903	0.00348511	0.0357812	0.0053984	24.8285	1.65172e-11
chr15_58680954_T_C	rs2043085	ApoA	ALDH1A2	-0.0331361	0.00680942	-0.0610974	0.0068525	41.5415	9.14781e-19
chr15_58680954_T_C	rs2043085	HDL	ALDH1A2	-0.0394408	0.00638555	-0.0678463	0.00641431	56.7659	2.24712e-25
chr15_58723426_A_G	rs1077835	ApoA	ALDH1A2|LIPC	0.0433142	0.00490466	0.13115	0.0120783	96.6462	1.09888e-42
chr15_58723426_A_G	rs1077835	HDL	ALDH1A2|LIPC	0.0468682	0.00461595	0.140517	0.0115001	126.509	1.20652e-55
chr15_60878030_G_A	rs340005	CRP	RORA	0.00900126	0.00238936	0.0159463	0.00254548	21.6358	4.02105e-10
chr15_60883281_C_A	rs339969	ALT	RORA	0.0109883	0.0063439	0.0376589	0.00670662	22.5279	1.64788e-10
chr15_60883281_C_A	rs339969	GGT	RORA	0.0118279	0.00195197	0.0271642	0.00221922	99.7006	5.177e-44
chr15_63790642_T_C	rs55829990	TG	USP3	0.0241612	0.00431075	0.0501704	0.00694612	33.9947	1.72932e-15
chr15_63793238_T_G	rs11635675	GGT	USP3	0.00591541	0.00147966	0.0152187	0.00246566	23.674	5.23906e-11
chr15_63793238_T_G	rs11635675	Total BR	USP3	0.0251237	0.00532238	0.047415	0.0084494	21.1604	6.46769e-10
chr15_72901549_C_A	rs112038040	GGT	ARIH1	0.0040279	0.00221179	0.0117879	0.00233382	20.5003	1.25147e-09
chr15_73962728_G_A	rs35149321	GGT	CD276	0.00796402	0.00162123	0.0172547	0.0020785	38.5406	1.83681e-17
chr15_96714816_C_A	rs56332871	SHBG	NR2F2	0.0476272	0.0063216	0.110787	0.0125592	59.0311	2.33523e-26
chr16_11645013_A_T	rs11644920	GGT	LITAF	0.00695717	0.00146915	0.0162226	0.00266277	26.3185	3.72366e-12
chr16_15150505_C_A	rs12928099	TG	PDXDC1	-0.0209065	0.00420289	-0.0501825	0.00683989	28.9856	2.58728e-13
chr16_1846476_G_C	rs344352	IGF-1	HAGH	0.0561322	0.00959034	0.0940129	0.00963729	56.9288	1.9079e-25
chr16_20392332_G_A	rs77924615	Creatinine	PDILT	-0.00715155	0.000872247	-0.0139382	0.00186956	45.8547	1.22571e-20
chr16_20392332_G_A	rs77924615	Cystatin C	PDILT	-0.00365423	0.000371865	-0.00513269	0.000741639	45.1457	2.49027e-20
chr16_422516_T_G	rs62030794	GGT	TMEM8A	0.01562	0.00229422	0.0270569	0.0121824	29.284	1.91991e-13
chr16_51205819_T_G	rs728538	CRP	SALL1	0.009112	0.00188616	0.0305835	0.00594292	26.4934	3.12624e-12
chr16_51436882_A_G	rs17616063	CRP	SALL1	-0.031863	0.00194883	-0.0693936	0.0051914	129.772	4.60952e-57
chr16_53800954_T_C	rs1421085	HbA1C	FTO	0.00707412	0.00134749	0.0148424	0.00201106	34.1388	1.49727e-15
chr16_56838978_T_G	rs13338063	HDL	NUP93	0.0284585	0.00482469	0.0477163	0.00628009	33.3029	3.4545e-15
chr16_56987765_C_T	rs56228609	ApoB	CETP	-0.0152671	0.00447128	-0.05302	0.00699366	27.2655	1.44456e-12
chr16_56989590_C_T	rs247616	ApoA	CETP	0.0556986	0.00474664	0.124909	0.00839058	156.64	1.02028e-68
chr16_56989590_C_T	rs247616	HDL	CETP	0.0847974	0.00437859	0.214224	0.00850362	498.562	6.97815e-217
chr16_57001216_C_T	rs4784741	TG	CETP	-0.0193945	0.00458533	-0.040877	0.00568208	25.089	1.273e-11
chr16_58070964_T_A	rs12928392	GGT	MMP15	-0.00876985	0.0014157	-0.016234	0.00271081	27.9075	7.6032e-13
chr16_68038592_C_A	rs112310696	ApoA	DUS2	0.0327316	0.00563263	0.0659995	0.0192873	22.6479	1.46179e-10
chr16_68038592_C_A	rs112310696	HDL	DUS2	0.0311958	0.00529083	0.0423172	0.0175404	20.3521	1.45152e-09
chr16_72091565_G_A	rs74697591	ALP	TXNL4B|HP|HPR	0.0225709	0.00445707	0.0710224	0.0143678	25.0194	1.36476e-11
chr16_72096227_G_A	rs34682685	TG	TXNL4B|HPR	0.0206942	0.00524702	0.116511	0.0225568	23.7739	4.74112e-11
chr16_72108093_G_A	rs2000999	TC	TXNL4B|HPR	0.013164	0.00359801	0.0522681	0.00964161	21.1755	6.37072e-10
chr16_72108093_G_A	rs2000999	LDL	TXNL4B|HPR	0.0154946	0.00379916	0.0560401	0.0101991	23.0907	9.38724e-11
chr16_80497341_G_C	rs28650012	GGT	DYNLRB2	-0.0210063	0.00302876	-0.0362063	0.0026956	112.609	1.29408e-49
chr16_81524274_A_C	rs12443634	TG	CMIP	-0.0308303	0.00807815	-0.0696653	0.00762664	67.1144	7.22256e-30
chr16_83980529_C_G	rs4782568	ALT	OSGIN1	-0.0249988	0.0051022	-0.0526898	0.00610303	35.8684	2.6565e-16
chr17_14344718_C_T	rs687183	LipoA	HS3ST3B1	-0.0327675	0.00672021	-0.0638554	0.00971395	24.2935	2.82153e-11
chr17_36078510_G_A	rs4795218	GGT	HNF1B	0.0103243	0.00152982	0.0287607	0.00400542	50.7513	9.17265e-23
chr17_36099840_C_T	rs11651755	Glucose	HNF1B	-0.00745409	0.0013219	-0.0106111	0.00142529	26.5065	3.08617e-12
chr17_36103565_G_A	rs11263763	HbA1C	HNF1B	-0.00818417	0.00157828	-0.0126305	0.00167836	26.3294	3.68309e-12
chr17_36180401_A_G	rs2138733	Urea	HNF1B	-0.00517254	0.00336254	-0.0178308	0.00332554	20.4801	1.27694e-09
chr17_41837264_G_C	rs851057	TG	SOST	-0.0230603	0.0172348	-0.0594265	0.0162472	33.1327	4.09375e-15
chr17_45594590_A_G	rs8067286	SHBG	NPEPPS	0.0369562	0.00733574	0.0807047	0.00860306	45.6651	1.48256e-20
chr17_47384974_C_T	rs113056032	SHBG	ZNF652	0.0928551	0.00867608	0.214848	0.0411116	77.2242	2.95699e-34
chr17_65854602_C_T	rs55931203	GGT	BPTF	0.011024	0.00159006	0.01232	0.00391065	29.0295	2.47625e-13
chr17_66945345_A_G	rs113120414	LDL	ABCA8	0.0330466	0.00585091	0.122979	0.0370352	23.5007	6.23073e-11
chr17_70074148_T_C	rs9913936	GGT	SOX9	0.00847334	0.00217254	0.0216935	0.00236762	64.7638	7.57102e-29
chr17_70106428_T_C	rs1477066	ALT	SOX9	0.00879268	0.00724748	0.0348961	0.00740429	20.7865	9.39985e-10
chr17_7041006_C_T	rs167537	ALP	ASGR2	0.0429552	0.00444962	0.0950272	0.0139752	72.7147	2.67646e-32
chr17_7173279_G_C	rs12449427	ALP	CLDN7	0.0479333	0.00403749	0.0940194	0.00873656	119.183	1.81411e-52
chr17_72702978_G_A	rs1037171	CRP	RAB37|CD300LF	0.0102975	0.00307081	0.0197897	0.00315804	28.9686	2.63179e-13
chr17_7533423_G_A	rs1799941	SHBG	SHBG	0.154307	0.00643995	0.333935	0.0138916	551.813	6.37816e-240
chr17_7533423_G_A	rs1799941	Testosterone	SHBG	0.00407991	0.000330701	0.0126805	0.000866737	225.269	1.74823e-98
chr17_75370468_T_G	rs93075	GGT	SEPT9	0.0127601	0.00235577	0.0187665	0.00241672	32.7994	5.71319e-15
chr17_7563827_C_A	rs2908806	TG	TP53	-0.0360469	0.0134506	-0.0585163	0.0128135	20.6714	1.05463e-09
chr17_76357874_G_A	rs11868378	CRP	SOCS3	0.00151481	0.00470892	-0.0122965	0.00427719	31.1285	3.0365e-14
chr17_7659832_G_A	rs62062620	SHBG	DNAH2	0.031537	0.00708325	0.0674629	0.00865391	31.3697	2.38669e-14
chr18_47179516_G_A	rs1943973	ApoA	LIPG	0.0367074	0.0149063	0.0775241	0.0149325	41.1231	1.3899e-18
chr18_47179516_G_A	rs1943973	HDL	LIPG	0.0414593	0.0138845	0.0859285	0.0139996	56.4163	3.18723e-25
chr18_55313997_C_T	rs11543269	GGT	ATP8B1	-0.0107183	0.00156006	-0.0127763	0.00526673	23.1409	8.92813e-11
chr18_56084054_T_C	rs4503880	ALT	NEDD4L	-0.0393605	0.0121005	-0.0731933	0.0114896	40.7205	2.07766e-18
chr18_56084054_T_C	rs4503880	GGT	NEDD4L	-0.0473242	0.00456522	-0.0744166	0.00378651	295.528	5.92046e-129
chr18_56096214_C_A	rs4245267	AST	NEDD4L	-0.0307947	0.00666144	-0.0395337	0.00640029	23.4095	6.82567e-11
chr18_56108485_G_A	rs4940697	ALP	NEDD4L	-0.0323134	0.00802705	-0.0466982	0.00774479	21.5013	4.59971e-10
chr19_11191677_T_A	rs10402112	LDL	LDLR	-0.0841792	0.00368795	-0.150587	0.0104911	270.389	4.6828e-118
chr19_11192550_G_A	rs73015020	TC	LDLR	-0.0728739	0.00352255	-0.124907	0.0102666	220.159	2.82875e-96
chr19_11202306_G_T	rs6511720	ApoB	LDLR	-0.0837848	0.00474379	-0.142845	0.0143099	165.338	1.70507e-72
chr19_11227480_A_C	rs2738447	LDL	LDLR	0.024434	0.00478429	0.0453465	0.00516103	41.6704	8.03747e-19
chr19_11228745_T_C	rs2569550	ApoB	LDLR	0.0243677	0.00594487	0.0413517	0.00633468	21.9826	2.84276e-10
chr19_11228745_T_C	rs2569550	TC	LDLR	0.0238109	0.00455467	0.0402811	0.0048924	35.7171	3.09017e-16
chr19_17833856_C_T	rs12979186	GGT	MAP1S	0.00760366	0.00164729	0.0170856	0.00205943	38.1922	2.60206e-17
chr19_18221647_C_T	rs273506	GGT	MAST3	0.00602752	0.00157489	0.013761	0.00209097	23.8574	4.36147e-11
chr19_18515741_T_C	rs11668719	CRP	LRRC25	0.00491182	0.00189646	0.014851	0.00244391	20.455	1.30935e-09
chr19_19379549_C_T	rs58542926	ALT	TM6SF2	0.122635	0.00717159	0.283138	0.0409054	215.068	4.56942e-94
chr19_19379549_C_T	rs58542926	AST	TM6SF2	0.0419177	0.00393141	0.106884	0.0214885	83.0926	8.37069e-37
chr19_19379549_C_T	rs58542926	TC	TM6SF2	-0.0322501	0.00441604	-0.0567954	0.019009	27.8103	8.37887e-13
chr19_19379549_C_T	rs58542926	LDL	TM6SF2	-0.0323571	0.0047002	-0.0514296	0.0200963	24.5	2.29396e-11
chr19_19379549_C_T	rs58542926	TG	TM6SF2	-0.0731534	0.00526064	-0.157789	0.0189674	101.283	1.0647e-44
chr19_19379549_C_T	rs58542926	Vitamin D	TM6SF2	0.0363851	0.00848168	0.273375	0.0461724	31.5079	2.07828e-14
chr19_2820105_G_A	rs2537856	SHBG	ZNF554	0.0500788	0.00633979	0.0729879	0.0119132	41.8337	6.83057e-19
chr19_33527596_C_G	rs10424333	GGT	RHPN2	0.0162148	0.00210206	0.0361283	0.0096726	42.7551	2.71753e-19
chr19_33887160_A_C	rs7247349	GGT	PEPD	-0.00948083	0.00171797	-0.0187665	0.00183677	46.501	6.42417e-21
chr19_45160896_T_C	rs10410651	CRP	PVR	0.00743109	0.00174197	0.0187254	0.0036813	20.5012	1.25031e-09
chr19_45356141_C_T	rs2972558	CRP	PVRL2	-0.0141106	0.00282807	-0.026292	0.00265712	54.4119	2.36179e-24
chr19_45379336_C_T	rs369599	ApoB	PVRL2	-0.0278978	0.00443671	-0.056528	0.00720819	37.5923	4.74009e-17
chr19_45384116_G_A	rs406315	TC	PVRL2	-0.0170148	0.00507428	-0.0333571	0.00505205	24.0562	3.57528e-11
chr19_45384116_G_A	rs406315	LDL	PVRL2	-0.0175597	0.0053447	-0.0347933	0.00533035	23.6613	5.30626e-11
chr19_45411941_T_C	rs429358	ALT	APOE	-0.0676359	0.00466198	-0.0849332	0.0129015	105.583	1.44859e-46
chr19_45411941_T_C	rs429358	AST	APOE	-0.0179198	0.00267163	-0.0171159	0.00759285	22.0123	2.75945e-10
chr19_45411941_T_C	rs429358	CRP	APOE	-0.0572235	0.0014116	-0.0946579	0.00237785	706.553	6.72029e-307
chr19_45412079_C_T	rs7412	Direct BR	APOE	0.0384167	0.00704517	0.106671	0.0344192	20.9569	7.92919e-10
chr19_45413233_G_T	rs1065853	TC	APOE	-0.0894293	0.0035628	0.0964394	0.0253978	262.22	1.63008e-114
chr19_45413233_G_T	rs1065853	HDL	APOE	0.0809411	0.00654769	0.149861	0.0318798	101.2	1.15988e-44
chr19_45413233_G_T	rs1065853	LDL	APOE	-0.104202	0.00357668	0.0264507	0.0212168	322.711	9.75112e-141
chr19_45414399_C_A	rs72654473	ApoA	APOE	0.0372566	0.00593387	0.0383233	0.0214628	21.7778	3.48927e-10
chr19_45416741_C_T	rs438811	ApoB	APOC1	0.114594	0.00471494	0.308585	0.012339	677.84	1.73793e-294
chr19_45416741_C_T	rs438811	TG	APOC1	0.0792637	0.00442207	0.172627	0.0107583	296.671	1.89165e-129
chr19_45430280_C_G	rs5112	TG	APOC1	0.0404451	0.00509934	0.0816598	0.00596843	101.498	8.58917e-45
chr19_45448036_T_C	rs1132899	HDL	APOC4|APOC4-APOC2	0.0213454	0.00515427	0.0498117	0.00610139	34.9434	6.70008e-16
chr19_45448465_T_G	rs5167	ApoA	APOC4|APOC4-APOC2	0.018355	0.00485007	0.0471443	0.00754965	21.8926	3.11071e-10
chr19_46199363_G_A	rs74889068	Glucose	QPCTL	0.00580402	0.00128016	0.0212314	0.00483424	23.3498	7.24656e-11
chr19_48384749_G_A	rs10426201	Vitamin D	SULT2A1	-0.0906919	0.0198978	-0.161208	0.0188136	87.967	6.4171e-39
chr19_49206674_G_A	rs601338	GGT	FUT2	0.00567328	0.00166278	0.0221563	0.00214905	69.488	6.73477e-31
chr19_49214274_G_A	rs281379	ALP	FUT2	-0.0230959	0.00474006	-0.0563508	0.00509475	59.1111	2.15323e-26
chr19_54676433_C_T	rs2576452	ALP	TMC4	0.0172144	0.00422412	0.0346104	0.00556275	20.8659	8.68238e-10
chr19_54676763_C_T	rs641738	ALT	TMC4	0.0182661	0.0049386	0.0419646	0.00647836	22.0384	2.68859e-10
chr19_56093748_G_T	rs2902745	TG	ZNF579	0.0278356	0.00509711	0.0823848	0.0199003	24.7161	1.84828e-11
chr19_807442_G_C	rs123698	GGT	PTBP1	0.00902254	0.00194841	0.0152508	0.00211014	28.3607	4.83275e-13
chr1_101659343_T_C	rs77666400	GGT	S1PR1	0.00785624	0.00148036	0.0189767	0.00311154	30.3505	6.60972e-14
chr1_109817590_G_T	rs12740374	ApoB	CELSR2	-0.0698143	0.00426232	-0.123802	0.00858617	179.318	1.46833e-78
chr1_109817590_G_T	rs12740374	LDL	CELSR2	-0.0500506	0.00346765	-0.0931083	0.00696347	145.677	5.77866e-64
chr1_109818306_G_T	rs629301	TC	CELSR2	0.0347187	0.00720299	0.079041	0.00745381	122.431	7.06575e-54
chr1_120446063_T_C	rs2641352	GGT	ADAM30	0.0107415	0.00185316	0.0463213	0.00896131	37.7791	3.93268e-17
chr1_154321802_C_T	rs3811452	CRP	ATP8B2	-0.0132438	0.00177395	-0.034532	0.00411592	44.8067	3.49498e-20
chr1_154420087_G_A	rs61812598	CRP	IL6R	-0.021449	0.00181219	-0.0458224	0.00202568	195.126	2.04138e-85
chr1_155086148_G_A	rs10908456	GGT	EFNA1	-0.0195625	0.00158623	-0.0359942	0.00172246	173.499	4.91393e-76
chr1_159186781_C_T	rs3027063	CRP	DARC	0.0106752	0.00177107	0.0156151	0.00279546	26.9764	1.92873e-12
chr1_159698549_G_A	rs7553007	CRP	CRP	-0.0388603	0.00161555	-0.0698862	0.00192775	475.698	5.19124e-207
chr1_16505320_A_G	rs1497406	GGT	ARHGEF19	0.0197532	0.00176713	0.0458632	0.00222065	284.338	4.20216e-124
chr1_16510894_C_T	rs36086195	ALT	ARHGEF19	0.0171792	0.00603516	0.0440348	0.00653326	27.092	1.71818e-12
chr1_178572978_C_T	rs2811290	GGT	C1orf220	-0.00354309	0.00164593	-0.0125762	0.00184861	22.0759	2.58961e-10
chr1_214318748_C_A	rs10864086	SHBG	PROX1	-0.00152259	0.0128476	-0.0455841	0.0123046	26.9097	2.06231e-12
chr1_21786068_C_T	rs4654748	ALP	NBPF3	-0.0285621	0.00446214	-0.0571852	0.00514053	59.0125	2.37626e-26
chr1_21897894_A_G	rs4654970	ALP	ALPL	-0.0933481	0.00416446	-0.153159	0.013191	249.378	6.03692e-109
chr1_219673828_G_A	rs1417066	TG	SLC30A10	0.0156435	0.00530023	0.038262	0.00590285	23.5919	5.68747e-11
chr1_220970028_A_G	rs2642438	ALT	MARC1	0.0410655	0.00767498	0.0732285	0.00775018	54.3126	2.60814e-24
chr1_230295691_G_A	rs4846914	TG	GALNT2	-0.0320627	0.00602511	-0.0555934	0.00606949	42.55	3.33598e-19
chr1_230303150_C_T	rs10779836	HDL	GALNT2	0.0458673	0.0106569	0.0762836	0.0105785	41.243	1.23288e-18
chr1_2330016_C_T	rs6685829	Vitamin D	RER1	-0.0248015	0.00707416	-0.069966	0.00805265	37.7742	3.95261e-17
chr1_23810063_C_G	rs909537	GGT	ASAP3	0.00951586	0.0062824	0.0211433	0.0066198	26.6928	2.56112e-12
chr1_247604447_T_C	rs111307268	CRP	NLRP3	0.0113956	0.00180626	0.0266583	0.00265436	60.6147	4.79034e-27
chr1_40077537_G_A	rs61781391	CRP	HEYL	0.0112136	0.0018195	0.0148433	0.00412612	24.2426	2.96747e-11
chr1_55518467_A_G	rs2495477	LDL	PCSK9	-0.0184874	0.00374255	-0.0350842	0.00506059	25.651	7.25801e-12
chr1_62901243_C_G	rs626787	ApoB	USP1	-0.025111	0.00453938	-0.0534834	0.00656857	35.3248	4.57456e-16
chr1_63025942_G_T	rs2131925	TC	DOCK7	0.0188038	0.00504257	0.041623	0.00528964	39.8831	4.79909e-18
chr1_63105253_A_G	rs6657050	TG	DOCK7	-0.0526294	0.00429438	-0.120974	0.0057124	199.196	3.49958e-87
chr1_63156043_A_G	rs1168114	LDL	DOCK7	0.0160333	0.00539978	0.0395456	0.00562244	34.2227	1.37677e-15
chr1_66058801_A_G	rs4655537	CRP	LEPR	-0.0110117	0.00256382	-0.0223715	0.00246019	43.5219	1.26264e-19
chr1_82264317_T_G	rs3811468	GGT	LPHN2	-0.0107504	0.00140959	-0.0250129	0.00232104	59.7407	1.14764e-26
chr1_89139041_T_A	rs7551732	GGT	PKN2	0.0103279	0.00186834	0.0176886	0.00207901	39.4183	7.63741e-18
chr20_14571087_G_T	rs2024924	GGT	MACROD2	0.00654058	0.00235779	0.0148468	0.00246629	27.6859	9.48917e-13
chr20_17844684_G_T	rs2618566	ApoB	SNX5	-0.00335975	0.00711538	-0.0298825	0.0069702	20.3543	1.44813e-09
chr20_17844684_G_T	rs2618566	LDL	SNX5	-0.0087793	0.00577589	-0.0298259	0.00563166	23.0723	9.56182e-11
chr20_23619075_G_T	rs67567111	Cystatin C	CST3	-0.00435444	0.000233778	-0.00659233	0.000125477	155.608	2.83908e-68
chr20_23635529_A_G	rs73102387	Cystatin C	CST3	0.00248251	0.00047321	0.00477514	0.00135674	21.8244	3.32978e-10
chr20_31357844_A_G	rs4911256	GGT	DNMT3B	0.00736397	0.0016186	0.0120521	0.0020163	20.2399	1.62362e-09
chr20_3165057_T_C	rs7260785	GGT	DDRGK1	0.0082584	0.0016013	0.023328	0.00490825	26.2316	4.06142e-12
chr20_39656342_A_G	rs6072249	GGT	TOP1	0.00646054	0.00161175	0.0132951	0.00204379	23.0826	9.46376e-11
chr20_44551855_T_C	rs6073958	TG	PLTP	0.0343732	0.00447869	0.0601548	0.0113043	41.3976	1.05583e-18
chr20_44557615_G_C	rs112180569	HDL	PCIF1	-0.0526298	0.00448751	-0.101072	0.0104177	92.7849	5.20871e-41
chr20_47430929_C_T	rs4810880	ALT	PREX1	-0.0282107	0.00479664	-0.0335116	0.00651976	21.353	5.33469e-10
chr20_62401114_C_T	rs12480190	GGT	ZBTB46	0.00898677	0.00176194	0.021511	0.00636067	20.2675	1.57939e-09
chr21_40466744_G_A	rs2836883	CRP	PSMG1	-0.0150832	0.00164234	-0.0189252	0.00304568	46.8895	4.35671e-21
chr21_42261734_T_C	rs4816700	GGT	DSCAM	-0.0097233	0.00139958	-0.0115918	0.00276062	26.2202	4.10818e-12
chr21_46268783_T_C	rs9980195	GGT	PTTG1IP	-0.00707499	0.00176457	-0.0134396	0.00188759	23.4792	6.36588e-11
chr22_18408322_C_T	rs35645198	GGT	MICAL3	-0.0170945	0.00136679	-0.0295052	0.00238054	106.5	5.79773e-47
chr22_24995756_C_A	rs2006227	GGT	SNRPD3|GGT1	0.0349136	0.00153699	0.0803268	0.0031785	652.67	1.34003e-283
chr22_29115066_C_T	rs4822983	GGT	CHEK2	-0.00998192	0.00143051	-0.016155	0.00217582	36.1816	1.9423e-16
chr22_36543898_A_T	rs132639	ALT	APOL3	0.0483014	0.0120927	0.0749658	0.011954	30.734	4.50461e-14
chr22_38614129_C_A	rs4821767	TG	TMEM184B	0.0285256	0.00527628	0.0423471	0.00583084	27.2737	1.43287e-12
chr22_39100291_G_T	rs5757252	GGT	GTPBP1	0.00675274	0.00148368	0.0155623	0.0023884	26.7942	2.31421e-12
chr22_44324727_C_G	rs738409	ALT	PNPLA3	0.133473	0.0049701	0.395931	0.015616	887.321	0
chr22_44324730_C_T	rs738408	TG	PNPLA3	-0.0284452	0.00422894	-0.0824694	0.00834111	52.9095	1.06046e-23
chr22_44324855_G_A	rs3747207	AST	PNPLA3	0.0551128	0.00280368	0.165491	0.00874565	477.891	5.82106e-208
chr2_113838145_G_A	rs13409371	CRP	IL1F10	0.0136742	0.00177923	0.0405744	0.00289544	127.643	3.87016e-56
chr2_165528876_C_T	rs13389219	TG	COBLL1	-0.0253808	0.00441428	-0.0533168	0.0058156	41.6116	8.52403e-19
chr2_169769027_A_C	rs491443	Glucose	SPC25	-0.00451112	0.00121671	-0.0096479	0.00138307	21.4517	4.8341e-10
chr2_192111616_C_T	rs35596292	GGT	MYO1B	0.0126749	0.00149345	0.0225581	0.00261755	63.4781	2.73713e-28
chr2_21149771_T_C	rs140798831	TC	APOB	-0.0165171	0.00536793	-0.0329977	0.0052693	23.3033	7.59005e-11
chr2_21204025_G_T	rs6544366	HDL	APOB	0.0286603	0.00459421	0.049601	0.0102413	28.0236	6.77135e-13
chr2_21225281_C_T	rs1042034	ApoA	APOB	-0.0250857	0.0121182	-0.0531298	0.0115504	23.5508	5.92738e-11
chr2_21237544_G_A	rs673548	TG	APOB	-0.0444216	0.00419195	-0.0794894	0.0091199	74.703	3.66824e-33
chr2_21288321_A_G	rs562338	ApoB	APOB	0.0387411	0.0113119	0.102024	0.0115921	119.484	1.34316e-52
chr2_21289432_G_A	rs581411	TC	APOB	0.023887	0.00873689	0.0684693	0.00902689	98.7916	1.28396e-43
chr2_21289432_G_A	rs581411	LDL	APOB	0.0311389	0.00915741	0.0823148	0.00948559	119.837	9.43518e-53
chr2_219699999_G_A	rs78058190	TG	PRKAG3	0.0547806	0.00763089	0.0780582	0.0479438	30.1536	8.04802e-14
chr2_227026864_T_A	rs13423088	ALT	NYAP2	-0.0234765	0.0045982	-0.0556465	0.00719404	31.8689	1.44838e-14
chr2_227095220_C_A	rs2222018	TG	IRS1	0.0329619	0.00620449	0.065992	0.00650098	62.0059	1.19237e-27
chr2_227101411_A_G	rs2972144	HbA1C	IRS1	0.00530929	0.00187961	0.0115124	0.00201122	21.4241	4.96882e-10
chr2_227133527_A_T	rs2396316	Glucose	IRS1	0.00771844	0.00154772	0.0109577	0.00163355	23.2873	7.71384e-11
chr2_233517701_G_T	rs4973550	ALT	EFHD1	0.0296657	0.00626316	0.0447131	0.00657812	23.2304	8.16353e-11
chr2_233517701_G_T	rs4973550	GGT	EFHD1	0.0112263	0.00195403	0.0175636	0.00210935	37.0806	7.90615e-17
chr2_233548750_T_G	rs13031505	Total BR	EFHD1	-0.0203907	0.00555598	-0.0548528	0.00716469	27.3819	1.28594e-12
chr2_233824739_A_G	rs80284120	Direct BR	NGEF	-0.0345228	0.00517437	-0.0501828	0.0125746	25.7439	6.61636e-12
chr2_233969889_A_G	rs9750891	Direct BR	INPP5D	0.0894351	0.00877733	0.235999	0.0570255	72.0036	5.46372e-32
chr2_233969889_A_G	rs9750891	Total BR	INPP5D	0.110461	0.00913938	0.289509	0.0618711	102.993	1.92866e-45
chr2_234144942_C_T	rs62192912	Direct BR	ATG16L1	-0.189374	0.00476921	-0.298146	0.00652222	1041.54	0
chr2_234144942_C_T	rs62192912	Total BR	ATG16L1	-0.23253	0.00487204	-0.356966	0.00637142	1472.56	0
chr2_234581654_A_T	rs2741047	Direct BR	UGT1A8|UGT1A10|UGT1A9	0.132781	0.00423826	0.697141	0.00774758	8258.85	0
chr2_234581654_A_T	rs2741047	Total BR	UGT1A8|UGT1A10|UGT1A9	0.140301	0.00360146	0.841226	0.00765462	12049	0
chr2_234740985_G_A	rs474242	Direct BR	MROH2A	-0.0588817	0.00565798	-0.105068	0.00667718	119.129	1.93073e-52
chr2_234740985_G_A	rs474242	Total BR	MROH2A	-0.0669846	0.00580648	-0.112983	0.00684613	133.871	7.67478e-59
chr2_234865860_A_T	rs6712540	Direct BR	TRPM8	-0.129988	0.00529398	-0.185784	0.0175923	259.924	1.67522e-113
chr2_234865860_A_T	rs6712540	Total BR	TRPM8	-0.144807	0.00538934	-0.212309	0.0170321	312.336	3.0678e-136
chr2_27730940_T_C	rs1260326	AST	GCKR	-0.0257124	0.00373688	-0.0380093	0.00375755	51.0265	6.96669e-23
chr2_27730940_T_C	rs1260326	CRP	GCKR	-0.0198626	0.00250425	-0.0380639	0.00234014	125.453	3.45185e-55
chr2_27730940_T_C	rs1260326	GGT	GCKR	-0.00989442	0.00210493	-0.0233772	0.00198276	74.2362	5.84959e-33
chr2_27730940_T_C	rs1260326	IGF-1	GCKR	0.0406269	0.0075656	0.0663658	0.00798384	35.386	4.30288e-16
chr2_27730940_T_C	rs1260326	TG	GCKR	-0.0867428	0.00624047	-0.168413	0.00583668	410.539	8.58137e-179
chr2_27730940_T_C	rs1260326	Urate	GCKR	-0.0197281	0.00395033	-0.0361718	0.0039632	42.7171	2.82274e-19
chr2_27742603_T_C	rs780093	ApoB	GCKR	-0.0252934	0.00648156	-0.0524127	0.00648432	36.7443	1.10658e-16
chr2_27742603_T_C	rs780093	TC	GCKR	-0.0165441	0.00493564	-0.0323212	0.00494616	23.1417	8.92114e-11
chr2_32521612_C_T	rs72798735	Testosterone	YIPF4	0.00333566	0.000530293	0.00779081	0.00350127	27.216	1.51828e-12
chr2_3634606_C_T	rs4850046	GGT	RPS7	-0.0281553	0.00616825	-0.0364727	0.00574356	30.3412	6.67189e-14
chr2_44072576_G_T	rs4299376	TC	ABCG8	-0.0260866	0.00571411	-0.0476663	0.00551193	43.9401	8.31158e-20
chr2_44072576_G_T	rs4299376	LDL	ABCG8	-0.0337299	0.00604141	-0.0592363	0.00581439	59.0453	2.29976e-26
chr2_44074431_C_T	rs4245791	ApoB	ABCG8	-0.0254497	0.00738551	-0.0496335	0.00719701	29.3876	1.73109e-13
chr2_64930786_C_G	rs13026184	GGT	SERTAD2	-0.00822447	0.00141271	-0.0172391	0.00263571	28.2999	5.13552e-13
chr3_123054770_A_C	rs72964564	HbA1C	ADCY5	-0.00638164	0.00124932	-0.0127381	0.0022869	21.1416	6.59039e-10
chr3_12336507_G_A	rs11709077	GGT	PPARG	-0.00942129	0.00161115	-0.0243856	0.0046271	24.5394	2.20549e-11
chr3_12393125_C_G	rs1801282	ALT	PPARG	-0.0393911	0.00518883	-0.0848712	0.0160061	36.7214	1.13219e-16
chr3_135932359_C_T	rs687339	SHBG	MSL2	0.00443747	0.0142025	-0.0360454	0.0135846	21.401	5.0858e-10
chr3_135932359_C_T	rs687339	Total BR	MSL2	-0.009031	0.0120064	-0.0472642	0.0113684	30.25	7.30871e-14
chr3_136188708_C_G	rs9757777	TG	STAG1	0.0295634	0.00781641	0.0516438	0.00784018	29.2477	1.99088e-13
chr3_136248087_T_G	rs1070232	Direct BR	STAG1	-0.0192497	0.0103225	-0.0556224	0.00980366	34.1062	1.54784e-15
chr3_149116279_A_G	rs2059988	GGT	TM4SF1	0.0043891	0.00246971	0.0123464	0.00256604	21.5324	4.45889e-10
chr3_149187801_A_C	rs13089831	GGT	TM4SF4	0.00508846	0.00332065	0.0143204	0.0034164	24.8956	1.54466e-11
chr3_156795414_G_T	rs9817452	TG	LEKR1	-0.0178857	0.00439915	-0.0387803	0.00594312	21.3851	5.16656e-10
chr3_160121839_C_A	rs10936201	GGT	SMC4	0.00712939	0.00147471	0.0204656	0.00320896	31.2417	2.71166e-14
chr3_170715830_G_A	rs5398	HbA1C	SLC2A2	-0.00544419	0.00126476	-0.0133013	0.00201592	21.7409	3.61996e-10
chr3_170727739_T_A	rs5402	GGT	SLC2A2	0.0168115	0.00185246	0.0208378	0.00658668	51.9601	2.73948e-23
chr3_172269539_T_C	rs114484444	GGT	TNFSF10	0.0155074	0.0026278	0.0128967	0.0141982	20.5925	1.14118e-09
chr3_172269539_T_C	rs114484444	TG	TNFSF10	0.0474496	0.00735916	0.117379	0.0496843	26.764	2.38507e-12
chr3_185529174_T_A	rs1470580	HbA1C	IGF2BP2	0.0073976	0.0013183	0.0157728	0.00241024	33.1578	3.99235e-15
chr3_185534482_G_A	rs9859406	Glucose	IGF2BP2	0.00567663	0.00112211	0.0105376	0.00204156	22.9073	1.12784e-10
chr3_187719348_A_G	rs9880162	Urea	LPP	-0.0109214	0.00226678	-0.0215153	0.00363637	21.4348	4.91606e-10
chr3_187888335_G_T	rs112375685	GGT	LPP	0.00753573	0.00156705	0.0129851	0.0020911	23.0092	1.01848e-10
chr3_196518079_C_G	rs12494636	Vitamin D	PAK2	0.00417209	0.00615944	-0.0784128	0.012039	21.407	5.05457e-10
chr3_29368787_T_A	rs62241682	GGT	RBMS3	0.00765611	0.0014765	0.0158248	0.00291825	25.0813	1.2829e-11
chr3_47224014_C_T	rs56013261	GGT	SETD2	-0.00560377	0.00156441	-0.0138383	0.00188576	24.2489	2.94885e-11
chr3_49941436_G_A	rs2280406	CRP	MST1R	0.007045	0.00200211	0.0152854	0.00239168	21.9276	3.00352e-10
chr3_96094813_T_A	rs66987859	LipoA	MTRNR2L12	0.049036	0.00799388	0.0506148	0.0269451	20.7769	9.49365e-10
chr4_100504664_T_C	rs3816873	ALT	MTTP	-0.0221003	0.00456539	-0.0511314	0.00861511	23.0214	1.00613e-10
chr4_103188709_C_T	rs13107325	HDL	SLC39A8	-0.034937	0.00587131	-0.0979867	0.025885	21.995	2.8081e-10
chr4_10402838_T_C	rs4530622	Urate	SLC2A9	-0.0230804	0.00273037	-0.0318689	0.00538471	42.6463	3.02963e-19
chr4_146814641_G_A	rs7682289	AST	ZNF827	0.016259	0.00281724	0.0423319	0.00844681	29.3697	1.76228e-13
chr4_146821410_C_A	rs4835265	ALT	ZNF827	0.0364025	0.00506546	0.0805117	0.0154387	38.9368	1.236e-17
chr4_146821410_C_A	rs4835265	GGT	ZNF827	0.0388097	0.00187321	0.0851368	0.00708097	387.825	5.94406e-169
chr4_3443931_A_G	rs13108218	SHBG	HGFAC	-0.0370501	0.00917245	-0.0809224	0.00922096	44.7571	3.67496e-20
chr4_3443931_A_G	rs13108218	TG	HGFAC	-0.0240636	0.00613286	-0.040912	0.00618252	22.5707	1.57898e-10
chr4_39454308_G_A	rs6855886	GGT	KLB	-0.00881549	0.00143716	-0.0173317	0.00210068	36.0276	2.26566e-16
chr4_6299913_C_T	rs881796	HbA1C	WFS1	0.00255942	0.00160814	0.0105895	0.00185531	23.1057	9.24839e-11
chr4_6299914_A_G	rs4234731	Glucose	WFS1	0.003015	0.00141614	0.00903634	0.00160174	21.1024	6.8553e-10
chr4_69537733_T_G	rs13112099	GGT	UGT2B15	-0.0073081	0.00163867	-0.0126793	0.001883	21.5594	4.34022e-10
chr4_69981763_A_G	rs11933459	Vitamin D	UGT2B7	-0.0271672	0.00676108	-0.0588408	0.00814671	25.4009	9.3203e-12
chr4_72615362_A_G	rs11723621	Vitamin D	GC	-0.161952	0.00583671	-0.326157	0.00874312	693.446	3.2979e-301
chr4_87985166_C_T	rs3775228	TG	AFF1	0.0178497	0.00441452	0.0483777	0.00631444	31.8974	1.40768e-14
chr4_88183820_T_C	rs71633359	ALT	HSD17B13	-0.0695418	0.00453086	-0.104322	0.00694101	162.186	3.97572e-71
chr4_88183820_T_C	rs71633359	AST	HSD17B13	-0.0345737	0.00252818	-0.0437157	0.00394394	111.002	6.44545e-49
chr4_89050026_C_A	rs74904971	Urate	ABCG2	0.0531434	0.00360322	0.110224	0.014238	158.583	1.45251e-69
chr4_9926051_A_G	rs938555	Urate	SLC2A9	0.0290465	0.0053372	0.0665389	0.0055337	148.24	4.46397e-65
chr4_99996373_G_T	rs1154416	ALP	ADH5	-0.013892	0.00535974	-0.0365779	0.00549114	25.8861	5.7372e-12
chr5_102301358_T_C	rs74567345	HbA1C	PAM	0.0127841	0.00232449	0.0300155	0.0154288	20.7778	9.48173e-10
chr5_102338811_A_G	rs35658696	Glucose	PAM	0.0111758	0.00201684	0.0508397	0.0187369	27.4663	1.1821e-12
chr5_106878792_G_C	rs6879279	GGT	EFNA5	-0.01653	0.00143593	-0.0284547	0.00358459	73.3056	1.48289e-32
chr5_118729327_A_G	rs1045242	TG	TNFAIP8	-0.0276609	0.00416614	-0.0435444	0.00753584	30.0709	8.74217e-14
chr5_132433297_G_A	rs62375243	GGT	HSPA4	-0.0084411	0.0014185	-0.0216489	0.00237578	40.2492	3.32819e-18
chr5_156380067_T_G	rs4704727	LDL	TIMD4	0.0161452	0.00553984	0.0351776	0.00569564	25.1719	1.17174e-11
chr5_156399950_A_G	rs11134475	TG	TIMD4	0.0302921	0.00611906	0.0493316	0.0063448	31.933	1.35847e-14
chr5_166834153_C_T	rs4242221	GGT	TENM2	-0.0101748	0.0027915	-0.0187228	0.00259815	34.2714	1.31135e-15
chr5_31021358_A_G	rs10075805	ALT	CDH6	-0.0239886	0.00454163	-0.0410146	0.00809681	20.8265	9.03099e-10
chr5_31021358_A_G	rs10075805	GGT	CDH6	-0.0249982	0.00134034	-0.0352689	0.00218684	196.472	5.31845e-86
chr5_40677576_G_C	rs11956741	Urea	PTGER4	-0.0289118	0.00292852	-0.0534454	0.0126665	48.7045	7.09768e-22
chr5_52193125_A_G	rs4074793	GGT	ITGA1	0.0183403	0.00222643	0.0537031	0.0124087	50.6505	1.01453e-22
chr5_55804552_A_C	rs40270	TG	ANKRD55	0.0362662	0.00912452	0.0595729	0.00908166	31.3802	2.36095e-14
chr5_55868097_C_T	rs13179413	TG	MAP3K1	0.0200152	0.0042534	0.0459192	0.00800036	23.4847	6.33089e-11
chr5_74400516_G_C	rs56174528	ApoB	ANKRD31	0.0266583	0.00487737	0.0716957	0.0143888	26.6147	2.76908e-12
chr5_74636484_C_A	rs10045497	TC	HMGCR	0.0112327	0.00348215	0.0370096	0.00525045	26.7974	2.30678e-12
chr5_74636484_C_A	rs10045497	LDL	HMGCR	0.0166836	0.00368174	0.0469122	0.00556218	39.3255	8.37974e-18
chr6_126733140_A_C	rs112166936	IGF-1	CENPW	0.0179954	0.00604466	0.0506794	0.00775512	22.324	2.02054e-10
chr6_127439897_G_C	rs141783576	TG	RSPO3	0.0356271	0.00608791	0.0949319	0.0320458	23.1366	8.96695e-11
chr6_127454893_G_A	rs72959041	CRP	RSPO3	-0.0179066	0.00248606	-0.0348841	0.01312	25.0842	1.27923e-11
chr6_139834012_T_G	rs632057	TG	CITED2	-0.0276149	0.00634943	-0.0560297	0.00626211	45.2856	2.16511e-20
chr6_158413426_C_G	rs9456946	GGT	SYNJ2	0.00866587	0.00150617	0.0194909	0.00357224	30.418	6.17877e-14
chr6_159221995_A_G	rs3102990	GGT	EZR	-0.00678367	0.00217076	-0.0132552	0.00210715	21.2036	6.19437e-10
chr6_160054955_C_T	rs911844	LipoA	SOD2	-0.0504219	0.0070638	-0.112422	0.0087588	76.7493	4.76637e-34
chr6_160293646_T_A	rs12209724	LipoA	MAS1	0.259971	0.00789682	0.516026	0.0243038	827.603	0
chr6_160465291_G_A	rs688359	LipoA	IGF2R	-0.238315	0.00992323	-0.512715	0.00827134	1656.48	0
chr6_160575366_G_A	rs11753995	GGT	SLC22A1	-0.00743079	0.00148156	-0.0202606	0.00336196	22.8644	1.17716e-10
chr6_160789296_A_G	rs402219	LipoA	SLC22A3	-0.217622	0.00615355	-0.425715	0.00881287	1035.95	0
chr6_161092438_C_T	rs11751347	TG	LPA	0.0347219	0.00542576	0.0646991	0.0211896	25.9823	5.21112e-12
chr6_16126934_G_A	rs7746081	LDL	MYLIP	-0.0141711	0.00359284	-0.0368966	0.0058822	20.9825	7.72671e-10
chr6_161349728_T_G	rs1247295	LipoA	MAP3K4	-0.263907	0.00720496	-0.489474	0.0071411	1584.98	0
chr6_161377557_T_C	rs1247336	LipoA	MAP3K4	0.123035	0.00687824	0.254813	0.0149597	292.147	1.849e-127
chr6_161729126_C_G	rs9458188	LipoA	AGPAT4	-0.0731111	0.0123114	-0.158619	0.0114463	137.305	2.51921e-60
chr6_20679709_A_G	rs7756992	Glucose	CDKAL1	0.00598825	0.00112171	0.0214615	0.00266973	51.9101	2.8823e-23
chr6_20686996_C_A	rs9368222	HbA1C	CDKAL1	0.00543781	0.00130531	0.023024	0.00306409	41.1512	1.35073e-18
chr6_21924326_T_G	rs12190285	GGT	SOX4	-0.0132991	0.00140944	-0.0275617	0.00209739	83.9385	3.59396e-37
chr6_43757896_C_A	rs998584	TG	VEGFA	0.0340295	0.00475345	0.0733848	0.00595183	82.372	1.71982e-36
chr6_53957588_T_C	rs625899	GGT	MLIP	-0.0117286	0.00259733	-0.0192362	0.0024479	34.0509	1.63486e-15
chr6_7231843_G_A	rs9379084	GGT	RREB1	0.0115915	0.00184076	0.00945938	0.00583039	22.9515	1.07892e-10
chr7_116332539_C_G	rs38849	GGT	MET	-0.00720602	0.00310207	-0.015535	0.00287641	25.2611	1.07181e-11
chr7_130434529_G_A	rs34282904	TG	KLF14	-0.0225818	0.00494719	-0.0559297	0.00546507	49.4786	3.27357e-22
chr7_15065797_A_T	rs113042771	Glucose	DGKB	0.00525255	0.00132566	0.011347	0.00156881	29.7803	1.16927e-13
chr7_151415536_C_T	rs10254101	Creatinine	PRKAG2	0.00450865	0.0009012	0.00964952	0.00171353	24.9959	1.39723e-11
chr7_22893795_C_G	rs11983782	CRP	TOMM7	-0.00836896	0.0019617	-0.0160902	0.00222323	24.2449	2.96061e-11
chr7_25991826_T_C	rs4722551	TG	NFE2L3	-0.0264436	0.00446942	-0.0578232	0.0117057	25.0513	1.32198e-11
chr7_26022414_A_C	rs7780562	GGT	NFE2L3	0.00484828	0.00324356	0.019004	0.00344924	55.9484	5.08344e-25
chr7_28177338_G_A	rs849138	Glucose	JAZF1	-0.00511087	0.00130917	-0.00959733	0.00139345	21.1466	6.55875e-10
chr7_28196222_A_G	rs849134	HbA1C	JAZF1	-0.00850441	0.00151295	-0.0116544	0.00166708	24.4152	2.49693e-11
chr7_36085142_T_C	rs2700938	CRP	EEPD1	0.00837339	0.00177614	0.0171265	0.00269243	25.2372	1.09772e-11
chr7_44579180_G_C	rs2072183	LDL	NPC1L1	0.0147668	0.00369788	0.0490389	0.00851559	22.9679	1.06143e-10
chr7_46753684_C_G	rs700753	IGF-1	TNS3	0.0464551	0.00822048	0.0840241	0.00847463	55.1217	1.16165e-24
chr7_72851167_T_C	rs1178982	TG	FZD9	-0.0368412	0.0055347	-0.0376337	0.0255922	21.4666	4.76216e-10
chr7_72878645_A_G	rs12056034	Urate	BAZ1B	-0.0178414	0.00311471	-0.0369444	0.00993853	20.6186	1.11185e-09
chr7_72991593_G_C	rs35348663	ALT	TBL2	0.0281006	0.00461907	0.0566142	0.00855706	34.2711	1.31168e-15
chr7_73029437_C_T	rs33951980	GGT	MLXIPL	-0.012422	0.00153263	-0.0279776	0.00409317	42.4621	3.64246e-19
chr7_73034929_C_T	rs71556736	TG	MLXIPL	-0.0887594	0.00437053	-0.186987	0.0111969	245.718	2.33306e-107
chr7_75615006_C_T	rs1057868	Vitamin D	POR	0.0641096	0.00615717	0.114684	0.0115564	88.046	5.93008e-39
chr7_97929081_A_G	rs13232861	SHBG	BRI3|BAIAP2L1	0.0162463	0.016297	0.0727204	0.0162171	43.1452	1.84111e-19
chr8_116960729_A_G	rs7828742	CRP	TRPS1	0.0107046	0.00228126	0.0165111	0.00245858	23.5141	6.14795e-11
chr8_118185733_A_G	rs11558471	Glucose	SLC30A8	-0.00696126	0.00107402	-0.0126491	0.00156	35.2384	4.98876e-16
chr8_118191475_C_T	rs35859536	HbA1C	SLC30A8	-0.00448076	0.00127982	-0.0128396	0.00189003	20.51	1.23932e-09
chr8_126482077_A_G	rs2954021	ALT	TRIB1	-0.0529366	0.00550023	-0.0867042	0.00607715	99.3572	7.29639e-44
chr8_126491733_G_T	rs2954031	HDL	TRIB1	0.0158656	0.00483503	0.0454571	0.00630484	27.4359	1.21858e-12
chr8_126500031_C_G	rs28601761	ApoB	TRIB1	-0.0415312	0.00474007	-0.0765809	0.00591611	83.2511	7.14364e-37
chr8_126500031_C_G	rs28601761	TC	TRIB1	-0.0379661	0.00360683	-0.0620017	0.00446982	98.8917	1.16168e-43
chr8_126500031_C_G	rs28601761	GGT	TRIB1	-0.0118816	0.00154898	-0.0222357	0.00183438	65.6073	3.25826e-29
chr8_126500031_C_G	rs28601761	LDL	TRIB1	-0.0364801	0.00381428	-0.0609295	0.00475005	84.5568	1.93695e-37
chr8_126500031_C_G	rs28601761	TG	TRIB1	-0.0811861	0.00451216	-0.139478	0.00531789	315.552	1.23786e-137
chr8_126506694_G_A	rs112875651	ALP	TRIB1	-0.0323387	0.00411066	-0.0641654	0.00539941	71.2024	1.21359e-31
chr8_126507389_C_A	rs2954038	AST	TRIB1	-0.018607	0.00472288	-0.0331972	0.00454031	34.4116	1.13983e-15
chr8_126645689_C_G	rs7826687	TG	TRIB1	0.0216135	0.00425402	0.0483665	0.00801203	26.6539	2.66265e-12
chr8_18272466_G_A	rs4921915	GGT	NAT2	-0.0110105	0.00357207	-0.020621	0.00327901	34.3744	1.18298e-15
chr8_18282880_C_T	rs1390357	TG	NAT2	-0.0265812	0.015276	-0.0642242	0.014344	39.2109	9.39724e-18
chr8_19823648_A_T	rs3208305	ApoB	LPL	-0.0360698	0.00439302	-0.0595284	0.00757918	48.7983	6.46269e-22
chr8_19823648_A_T	rs3208305	TC	LPL	-0.0248482	0.00336749	-0.040967	0.00580573	39.2845	8.73095e-18
chr8_19823648_A_T	rs3208305	LDL	LPL	-0.022453	0.00355813	-0.0373776	0.00617034	29.1217	2.25809e-13
chr8_19832646_G_T	rs17482753	TG	LPL	-0.145305	0.00424264	-0.250677	0.0122325	509.292	1.4746e-221
chr8_19859120_T_C	rs4490856	HDL	LPL	0.0199659	0.0055662	0.042619	0.00618349	25.2783	1.05375e-11
chr8_19874145_C_T	rs4922118	HDL	LPL	0.0248823	0.00478133	0.0589631	0.00636304	45.9554	1.10907e-20
chr8_21918089_A_C	rs900776	GGT	DMTN	0.0128343	0.00162214	0.0253049	0.00464844	47.5401	2.27343e-21
chr8_55422440_C_T	rs10104003	GGT	SOX17	0.00747163	0.00152721	0.022574	0.00403616	28.4699	4.33277e-13
chr8_59382715_A_G	rs7005978	TG	UBXN2B	-0.0332242	0.00684626	-0.0556138	0.00667913	37.6306	4.5621e-17
chr8_72396213_C_T	rs28446899	TG	EYA1	0.0323078	0.0059775	0.0930194	0.0302975	20.6987	1.02627e-09
chr8_76465909_C_T	rs2941465	GGT	HNF4G	-0.00540285	0.00158056	-0.0130181	0.00187642	21.6349	4.02438e-10
chr8_8096004_G_A	rs2945247	TG	ZNF705B	-0.0172121	0.00470023	-0.0452819	0.0055938	31.0055	3.43383e-14
chr8_81441012_A_G	rs61557287	SHBG	ZBTB10	0.0428395	0.00696694	0.0696013	0.0200432	24.0464	3.61105e-11
chr8_9173209_G_A	rs7012637	CRP	PPP1R3B	0.0067922	0.00189999	0.0230267	0.00250463	50.0585	1.83345e-22
chr8_9183358_A_G	rs9987289	ALP	PPP1R3B	-0.0796673	0.0231831	-0.140926	0.0216092	91.1459	2.67366e-40
chr8_9183664_A_G	rs4841133	ALT	PPP1R3B	-0.0498694	0.0271451	-0.105653	0.0256682	51.8749	2.98317e-23
chr8_9185146_T_C	rs2126259	AST	PPP1R3B	-0.0037099	0.0130305	-0.0246045	0.0123093	22.6898	1.40166e-10
chr8_95940598_T_G	rs2904889	GGT	NDUFAF6|TP53INP1	0.00926318	0.00161658	0.0255523	0.00508699	31.0063	3.43113e-14
chr9_107647019_C_T	rs11789603	HDL	ABCA1	0.0396936	0.00563937	0.0959716	0.0222348	35.9647	2.4134e-16
chr9_107661742_A_C	rs2740488	HDL	ABCA1	-0.0540421	0.00434929	-0.0922852	0.00786253	109.979	1.7964e-48
chr9_107669073_T_C	rs13284054	ApoA	ABCA1	-0.0468633	0.00529167	-0.114487	0.016125	54.5385	2.08273e-24
chr9_117138278_C_T	rs4979371	ALT	AKNA	-0.0398898	0.00536237	-0.0857398	0.00596248	96.3423	1.48483e-42
chr9_117138278_C_T	rs4979371	AST	AKNA	-0.0117535	0.00300965	-0.0280752	0.0033664	33.0361	4.50925e-15
chr9_131575063_G_A	rs73620883	GGT	TBC1D13	-0.010381	0.00156348	-0.0140721	0.00529043	22.2756	2.12073e-10
chr9_132566666_G_A	rs7029757	ALT	TOR1B	-0.0382547	0.00552141	-0.0553788	0.021925	24.5421	2.1994e-11
chr9_136149711_A_T	rs115478735	GGT	SURF6	0.0131524	0.00161215	0.0134871	0.00410301	39.8225	5.09857e-18
chr9_136149830_G_A	rs532436	LDL	SURF6	0.022666	0.00383803	0.0367256	0.00981371	23.0172	1.0104e-10
chr9_136155000_C_T	rs635634	ALP	ABO	-0.0411164	0.00384664	-0.00117297	0.0112777	53.8406	4.18076e-24
chr9_139246733_A_G	rs77684335	Glucose	GPSM1	0.00872617	0.00186678	0.014561	0.0019533	35.8799	2.6272e-16
chr9_139263596_A_C	rs11145763	CRP	CARD9	0.00781703	0.00184985	0.0147052	0.00247338	20.252	1.60412e-09
chr9_15304782_C_A	rs686030	HDL	TTC39B	0.0121867	0.0148662	0.0517862	0.0149436	36.0388	2.24107e-16
chr9_22133284_G_A	rs10965250	HbA1C	CDKN2B	-0.00923113	0.00127365	-0.013045	0.00318153	27.8596	7.97572e-13
chr9_22134068_G_A	rs10811660	Glucose	CDKN2B	-0.00783496	0.00107434	-0.010218	0.00269108	27.1086	1.69039e-12
chr9_94110288_T_A	rs6479336	Direct BR	AUH	0.0275694	0.00543876	0.0594925	0.0144027	20.3473	1.45866e-09
chr9_94110288_T_A	rs6479336	Total BR	AUH	0.0264775	0.00555289	0.067896	0.0149345	20.8001	9.27348e-10
