## Supplemental Tables for "Hypothesis-free detection of gene-interaction effects on biomarker concentration in UK Biobank using variance prioritisation": Table S2.csv

snp	modifier	outcome	beta	lci	uci	p
ERLIN1(rs2862954)	BMI	ALT	-0.0200698887527458	-0.0252910695428942	-0.0148487079625974	4.92935706616246e-14
ERLIN1(rs2862954)	BMI	AST	-0.0167190226790806	-0.0224399728022019	-0.0109980725559593	1.01745774153704e-08
TCF7L2(rs35198068)	BMI	Glucose	0.0338632143701739	0.0258147603045893	0.0419116684357585	1.63709955682278e-16
TCF7L2(rs7903146)	Alcohol	HbA1C	0.019262925055493	0.0131305380592413	0.0253953120517447	7.43588469659794e-10
TCF7L2(rs7903146)	Sex	HbA1C	0.0183658460789218	0.0127917679364119	0.0239399242214317	1.06288963945545e-10
TCF7L2(rs7903146)	Age	HbA1C	0.01778406278186	0.0125450064701448	0.0230231190935752	2.87143599785382e-11
TCF7L2(rs7903146)	BMI	HbA1C	0.0448141170895528	0.0376706408457639	0.0519575933333417	9.69950262697057e-35
JMJD1C(rs10822145)	Sex	Testosterone	0.0317423726628844	0.0294982152665654	0.0339865300592034	6.10667018656939e-169
APOA5(rs964184)	Sex	LDL	0.0257885258996589	0.0184495771100435	0.0331274746892743	5.6966934417431e-12
APOA5(rs964184)	BMI	LDL	0.0229262917314944	0.0155595394863329	0.0302930439766559	1.0633899102512e-09
NADSYN1(rs732934)	Sex	Vitamin D	0.0189206899190527	0.0129248536282571	0.0249165262098483	6.21602770581719e-10
SLCO1C1(rs76820150)	Sex	Direct BR	-0.0190450477408014	-0.0243381094598887	-0.0137519860217141	1.76390132946299e-12
SLCO1B1(rs11045864)	Sex	Direct BR	0.0295525721175558	0.0223212504793278	0.0367838937557838	1.15134061241453e-15
GATM(rs1288775)	Sex	Creatinine	0.0213897234885019	0.0162576961387597	0.0265217508382441	3.11903764760834e-16
ALDH1A2(rs1077835)	BMI	HDL	-0.0255492525379249	-0.0310819371820207	-0.0200165678938291	1.4244926744761e-19
HAGH(rs344352)	BMI	IGF-1	-0.0157278275152332	-0.0210540995778411	-0.0104015554526253	7.144905293871e-09
PDILT(rs77924615)	Age	Creatinine	-0.0276694982677369	-0.0332950515528935	-0.0220439449825803	5.43837879489449e-22
PDILT(rs77924615)	Age	Cystatin C	-0.0309629639510632	-0.0366880760666554	-0.025237851835471	3.00288896717244e-26
CETP(rs247616)	BMI	ApoA	-0.0209561758671615	-0.0258132490288024	-0.0160991027055206	2.76637549012893e-17
CETP(rs247616)	BMI	HDL	-0.0350112634174658	-0.0397872919115324	-0.0302352349233992	8.52151918611602e-47
CMIP(rs12443634)	Sex	TG	0.0167742288119252	0.0112851795811064	0.022263278042744	2.10514504973239e-09
SHBG(rs1799941)	Sex	SHBG	-0.0191820026449866	-0.0244769836881189	-0.0138870216018543	1.24637465064946e-12
SHBG(rs1799941)	Sex	Testosterone	0.0597333547692644	0.0571359436859648	0.062330765852564	0
LDLR(rs10402112)	Age	LDL	0.0306083183568854	0.0235227472189403	0.0376938894948305	2.53208852923596e-17
LDLR(rs73015020)	Age	TC	0.0296762749707044	0.0226491333019324	0.0367034166394764	1.26513352813491e-16
LDLR(rs6511720)	Age	ApoB	0.0294130213224131	0.0222080408119272	0.036618001832899	1.23476569755624e-15
TM6SF2(rs58542926)	BMI	ALT	0.0510366038851701	0.0404181058853104	0.0616551018850298	4.5170218324439e-21
TM6SF2(rs58542926)	BMI	AST	0.0403455836094338	0.0282716040783976	0.05241956314047	5.78551702157614e-11
TM6SF2(rs58542926)	Sex	TC	-0.0380567109015916	-0.0469350972494553	-0.0291783245537279	4.42830473107796e-17
TM6SF2(rs58542926)	BMI	TC	-0.0319638113858757	-0.041060272092394	-0.0228673506793574	5.7008654049435e-12
TM6SF2(rs58542926)	Sex	LDL	-0.0371544372059986	-0.0461676158162783	-0.0281412585957189	6.52131002255168e-16
TM6SF2(rs58542926)	Sex	TG	-0.0388595241513222	-0.0474475621968167	-0.0302714861058277	7.4376291568036e-19
TM6SF2(rs58542926)	BMI	TG	-0.038559367213975	-0.0473939170157369	-0.0297248174122131	1.18750212040818e-17
APOE(rs429358)	BMI	ALT	-0.0264675743102313	-0.0333323023956368	-0.0196028462248258	4.13701226820928e-14
APOE(rs429358)	BMI	AST	-0.0218480825064212	-0.0294674598970366	-0.0142287051158058	1.9092154858581e-08
APOE(rs1065853)	Sex	TC	0.0520744481145513	0.0435344248166652	0.0606144714124374	6.48139202620671e-33
APOE(rs1065853)	Age	TC	0.0460393821549649	0.0375220878452967	0.0545566764646331	3.18907742997061e-26
APOE(rs1065853)	BMI	TC	0.0325724132550176	0.0238608801853021	0.0412839463247331	2.33394875142772e-13
APOE(rs1065853)	Sex	HDL	-0.0387871080411838	-0.0476218137376193	-0.0299524023447483	7.66761878653531e-18
APOE(rs1065853)	Sex	LDL	0.0624549828407601	0.0540651927392633	0.0708447729422569	3.34226770788465e-48
APOE(rs1065853)	Age	LDL	0.0511324649630025	0.0427714784778626	0.0594934514481424	4.24674105408871e-33
APOE(rs1065853)	BMI	LDL	0.0349211760681227	0.0264411145098388	0.0434012376264066	6.97659584160294e-16
APOC1(rs438811)	Sex	TG	0.0319464218324624	0.0259605213354818	0.037932322329443	1.32535372940534e-25
APOC1(rs438811)	BMI	TG	0.0334470223372326	0.0273463114430565	0.0395477332314087	6.27777509345401e-27
CELSR2(rs12740374)	Sex	ApoB	-0.0182710359047563	-0.0240137797967131	-0.0125282920127995	4.4971961899771e-10
CELSR2(rs12740374)	Age	ApoB	0.0169388093434685	0.0112102488331981	0.0226673698537389	6.81678367304051e-09
CELSR2(rs12740374)	BMI	ApoB	-0.021812151498969	-0.0276535358493478	-0.0159707671485902	2.5081695256162e-13
CELSR2(rs12740374)	Age	LDL	0.0206458128987319	0.0149470529855747	0.0263445728118891	1.24286388726706e-12
CELSR2(rs629301)	Age	TC	-0.0206504552516461	-0.0262866435868921	-0.0150142669164001	6.92241795977286e-13
IL6R(rs61812598)	BMI	CRP	-0.0310497053822495	-0.0368745680492176	-0.0252248427152814	1.51277672753568e-25
ALPL(rs4654970)	Age	ALP	-0.0236565103506168	-0.030502776001669	-0.0168102446995647	1.26737584702924e-11
ALPL(rs4654970)	BMI	ALP	-0.0294887187931306	-0.0366716076624296	-0.0223058299238316	8.54080391414258e-16
MARC1(rs2642438)	BMI	ALT	0.0230459647095767	0.0175986596020104	0.028493269817143	1.11604914604365e-16
PCIF1(rs112180569)	Sex	HDL	0.0242867917526429	0.018525172600156	0.0300484109051298	1.43917592162055e-16
SNRPD3(rs2006227)	Sex	GGT	0.0217219784625986	0.0162434373079654	0.0272005196172318	7.79475467741501e-15
SNRPD3(rs2006227)	Age	GGT	0.01517767545414	0.0100424339551619	0.0203129169531181	6.92211967023297e-09
SNRPD3(rs2006227)	BMI	GGT	0.0259073670870965	0.0203528281002672	0.0314619060739258	6.17699147180696e-20
PNPLA3(rs738409)	BMI	ALT	0.0819515880319027	0.0750348555011918	0.0888683205626136	3.37356539730168e-119
PNPLA3(rs738408)	BMI	TG	-0.0250285423010319	-0.0308447167873907	-0.0192123678146731	3.34261454154977e-17
PNPLA3(rs3747207)	BMI	AST	0.0722037813274907	0.0648478337631778	0.0795597288918035	1.95266188192193e-82
IL1F10(rs13409371)	BMI	CRP	0.0276304767001414	0.0214479897283547	0.0338129636719281	1.96979301665951e-18
APOB(rs581411)	Age	LDL	-0.0178507787532552	-0.024025066507396	-0.0116764909991144	1.45740848767009e-08
UGT1A8(rs2741047)	Smoking	Direct BR	-0.034772098095167	-0.039854981748308	-0.029689214442026	5.56365928712798e-41
UGT1A8(rs2741047)	BMI	Direct BR	-0.0410554092369857	-0.0463795275435756	-0.0357312909303958	1.37460252853767e-51
UGT1A8(rs2741047)	Smoking	Total BR	-0.0372037469925673	-0.0416536480242584	-0.0327538459608762	2.5182343453548e-60
UGT1A8(rs2741047)	Age	Total BR	-0.0214536487189933	-0.0264756477626347	-0.0164316496753519	5.639628694867e-17
UGT1A8(rs2741047)	BMI	Total BR	-0.0398056151101027	-0.0443281572094814	-0.035283073010724	1.17650711883368e-66
GCKR(rs1260326)	BMI	AST	-0.0243487051041819	-0.0297742980610601	-0.0189231121473037	1.42475681188798e-18
GCKR(rs1260326)	BMI	GGT	-0.0163023844981505	-0.0216142815503267	-0.0109904874459743	1.79743572479123e-09
YIPF4(rs72798735)	Sex	Testosterone	0.0369601515620146	0.0318433160101065	0.0420769871139227	1.73664714266262e-45
SLC2A9(rs4530622)	Sex	Urate	-0.028576220165702	-0.0334279733197731	-0.0237244670116309	8.01312940855969e-31
HSD17B13(rs71633359)	BMI	ALT	-0.0261935525808917	-0.0316749664493881	-0.0207121387123953	7.57401075194966e-21
HSD17B13(rs71633359)	BMI	AST	-0.0235581666820543	-0.0292972567621374	-0.0178190766019712	8.61657678440334e-16
SLC2A9(rs938555)	Sex	Urate	-0.0804968360561731	-0.085336797914803	-0.0756568741975432	1.04988980017364e-232
MAP3K4(rs1247295)	Sex	LipoA	-0.015850275272983	-0.0212997920091387	-0.0104007585368273	1.19385655930339e-08
TRIB1(rs2954021)	Sex	ALT	-0.0174733449885247	-0.0223795433354265	-0.0125671466416229	2.94681113514925e-12
TRIB1(rs2954021)	BMI	ALT	-0.0228164883113699	-0.02803812858782	-0.0175948480349198	1.09091481526299e-17
TRIB1(rs28601761)	Age	TC	0.0141948276400138	0.00931321805231571	0.0190764372277119	1.20390047083587e-08
TRIB1(rs28601761)	Sex	GGT	-0.0194820336632916	-0.0245067782626892	-0.014457289063894	2.98425384978863e-14
TRIB1(rs28601761)	Age	LDL	0.0146117060815938	0.00966978825055332	0.0195536239126343	6.83411223918773e-09
TOR1B(rs7029757)	BMI	ALT	-0.0257884178357815	-0.0343083030949905	-0.0172685325765725	2.98430847009718e-09
ABO(rs635634)	Sex	ALP	-0.0170059933447616	-0.022982036681403	-0.0110299500081202	2.44109515445509e-08
rs635634(ABO)	rs12225548(TREH)	ALP	0.0347522880680354	0.0247120952663835	0.0447924808696873	1.16947825831027e-11
rs4835265(ZNF827)	rs4503880(NEDD4L)	GGT	-0.0399002608882544	-0.053131616351592	-0.0266689054249168	3.41321827071007e-09
rs12225548(TREH)	rs281379(FUT2)	ALP	0.0228698004123571	0.0147413230612822	0.030998277763432	3.499625920005e-08
rs635634(ABO)	rs281379(FUT2)	ALP	0.078328747279523	0.0698066685833337	0.0868508259757124	1.61653418221619e-72
rs71633359(HSD17B13)	rs738409(PNPLA3)	ALT	-0.0438181049292606	-0.0533751776866653	-0.0342610321718559	2.56840162278987e-19
rs71633359(HSD17B13)	rs3747207(PNPLA3)	AST	-0.0363655640551787	-0.0465823447531018	-0.0261487833572556	3.03390214918911e-12
