## Supplemental Tables for "Hypothesis-free detection of gene-interaction effects on biomarker concentration in UK Biobank using variance prioritisation": Table S3.csv

snp	modifier	outcome	fine_mapped
ERLIN1(rs2862954)	BMI	ALT	chr10_101912064_T_C|chr10_101924418_T_C|chr10_102411410_C_T|chr10_101608730_C_T|chr10_101357717_G_C|chr10_101358381_T_C|chr10_101358964_A_G|chr10_101363457_T_C|chr10_101360754_G_A|chr10_102767155_C_G|chr10_102378789_C_T|chr10_102378682_A_T|chr10_102189110_C_T|chr10_101605550_G_C|chr10_102379569_C_T|chr10_102376403_T_G|chr10_102750621_C_T|chr10_102754033_A_T|chr10_102756743_G_C|chr10_101363707_C_T…
ERLIN1(rs2862954)	BMI	AST	chr10_101912064_T_C|chr10_101924418_T_C|chr10_101608730_C_T|chr10_101614133_T_C|chr10_101164104_C_T|chr10_102378789_C_T|chr10_102378682_A_T|chr10_101102974_C_T|chr10_101161800_C_T|chr10_101883430_A_T|chr10_101605550_G_C|chr10_101193002_G_A|chr10_101607317_A_G|chr10_101651671_G_C|chr10_102379569_C_T|chr10_102376403_T_G|chr10_101218325_C_T|chr10_101152720_G_T|chr10_101594853_C_T|chr10_101595065_C_T…
GPAM(rs10787429)	BMI	ALT	chr10_113949664_T_C|chr10_114009012_T_C|chr10_114010114_G_A|chr10_113910721_A_G|chr10_114014099_A_C|chr10_114016134_A_G|chr10_113921354_G_A|chr10_113916835_A_C|chr10_113936244_A_C|chr10_113944940_T_A|chr10_114000943_C_T|chr10_113919124_A_G|chr10_114002390_C_T|chr10_113993482_G_A|chr10_113993316_G_A|chr10_113947678_A_G|chr10_114019830_G_A|chr10_113947040_C_T|chr10_113997423_T_A|chr10_114014745_C_T…
TCF7L2(rs35198068)	BMI	Glucose	chr10_114754784_T_C|chr10_114009012_T_C|chr10_114025502_C_G|chr10_113018249_G_T|chr10_113033224_G_A|chr10_114737633_C_T|chr10_114741507_G_A|chr10_114743091_A_G|chr10_114000943_C_T|chr10_115325999_A_G|chr10_114758779_G_T|chr10_113993482_G_A|chr10_113993316_G_A|chr10_114019830_G_A|chr10_113997423_T_A|chr10_114035798_C_G|chr10_114040846_C_A|chr10_114798893_T_A|chr10_114750380_G_A|chr10_114753259_T_C…
TCF7L2(rs7903146)	Age	HbA1C	chr10_114758349_C_T|chr10_114054153_C_G|chr10_114737633_C_T|chr10_114741507_G_A|chr10_114743091_A_G|chr10_114753800_C_T|chr10_115325999_A_G|chr10_114758779_G_T|chr10_114557169_C_G
TCF7L2(rs7903146)	Alcohol	HbA1C	chr10_114758349_C_T|chr10_114054153_C_G|chr10_114737633_C_T|chr10_114741507_G_A|chr10_114743091_A_G|chr10_114753800_C_T|chr10_115325999_A_G|chr10_114758779_G_T|chr10_114557169_C_G
TCF7L2(rs7903146)	BMI	HbA1C	chr10_114758349_C_T|chr10_114054153_C_G|chr10_114737633_C_T|chr10_114741507_G_A|chr10_114743091_A_G|chr10_114753800_C_T|chr10_115325999_A_G|chr10_114758779_G_T|chr10_114557169_C_G
TCF7L2(rs7903146)	Sex	HbA1C	chr10_114758349_C_T|chr10_114054153_C_G|chr10_114737633_C_T|chr10_114741507_G_A|chr10_114743091_A_G|chr10_114753800_C_T|chr10_115325999_A_G|chr10_114758779_G_T|chr10_114557169_C_G
JMJD1C(rs10822145)	Sex	Testosterone	chr10_64934548_C_T|chr10_65329518_A_G
LIPA(rs2246941)	BMI	CRP	chr10_91004916_C_A|chr10_91003419_A_C|chr10_91002804_C_T|chr10_91004886_A_G
APOA5(rs964184)	chr8_19832646_G_T	TG	chr8_19832646_G_T|chr11_116648917_G_C|chr8_19830769_C_T|chr8_19853146_C_T|chr8_19948371_T_C|chr8_19835050_A_T|chr8_19931837_A_G|chr8_19816238_A_C|chr8_19816934_T_C|chr8_19951045_T_C|chr8_19551683_A_G|chr8_19838353_G_T|chr8_19644400_C_T|chr8_19662937_C_T
APOA5(rs964184)	BMI	LDL	chr11_116648917_G_C|chr11_116633947_G_A|chr11_116651115_C_T|chr11_116605265_G_A|chr11_116613034_G_C|chr11_116916060_G_C|chr11_116615244_G_A|chr11_116617895_C_T|chr11_116626226_C_T
APOA5(rs964184)	Sex	LDL	chr11_116648917_G_C|chr11_116633947_G_A|chr11_116651115_C_T|chr11_116605265_G_A|chr11_116613034_G_C|chr11_116916060_G_C|chr11_116615244_G_A|chr11_116617895_C_T|chr11_116626226_C_T
APOA5(rs964184)	BMI	TG	chr11_116648917_G_C|chr11_116605265_G_A|chr11_116916060_G_C|chr11_116615244_G_A|chr11_117096995_G_A|chr11_116661826_T_C|chr11_116672231_A_G|chr11_116631542_G_C|chr11_116657561_C_T|chr11_116617895_C_T|chr11_116596309_A_C|chr11_116528663_A_G|chr11_116791391_C_T
APOA5(rs964184)	Sex	TG	chr11_116648917_G_C|chr11_116605265_G_A|chr11_116916060_G_C|chr11_116615244_G_A|chr11_117096995_G_A|chr11_116661826_T_C|chr11_116672231_A_G|chr11_116631542_G_C|chr11_116657561_C_T|chr11_116617895_C_T|chr11_116596309_A_C|chr11_116528663_A_G|chr11_116791391_C_T
APOA1(rs12721030)	Sex	ApoA	chr11_116705278_C_T|chr11_116639104_A_G|chr11_116883544_T_G|chr11_116721201_T_C|chr11_116705278_C_T|chr11_116916060_G_C|chr11_117096995_G_A|chr11_116703146_C_T|chr11_116596309_A_C|chr11_116640237_A_G|chr11_116791391_C_T|chr11_116988790_C_G
TREH(rs12225548)	chr9_136155000_C_T	ALP	chr9_136155000_C_T|chr11_118535840_C_G|chr9_135406494_C_T|chr9_136168894_C_T|chr9_136374896_G_A|chr9_136508974_A_C|chr9_136919535_A_G|chr9_136150466_C_T|chr9_136377046_G_A|chr9_136123740_T_C|chr9_136623628_G_A|chr9_136152009_G_A
TMEM258(rs102275)	BMI	TG	chr11_61557803_T_C|chr11_61557803_T_C|chr11_61603510_C_A|chr11_61604814_C_A|chr11_62189225_T_C|chr11_62188855_C_G
NADSYN1(rs732934)	Sex	Vitamin D	chr11_71186476_G_A|chr11_71182901_G_A|chr11_71162785_A_G|chr11_71283013_A_G|chr11_71161656_G_A|chr11_71168715_C_T|chr11_71667961_A_T|chr11_70929893_T_C|chr11_71647507_C_T|chr11_71169547_G_C|chr11_71111987_C_T|chr11_71379355_G_T|chr11_71173254_C_T|chr11_71167677_C_T|chr11_71167765_C_T|chr11_71221323_G_A|chr11_71354676_G_A|chr11_70929599_G_A|chr11_71385218_T_G|chr11_71188754_A_G
HNF1A(rs7310409)	BMI	CRP	chr12_121424861_A_G|chr12_121386122_G_A|chr12_121498468_C_T|chr12_120554466_G_A|chr12_121423956_C_T|chr12_121730941_C_G|chr12_121391671_C_A|chr12_120917722_T_C|chr12_119840132_A_G|chr12_121343509_A_G|chr12_119841693_T_C|chr12_120020649_A_T|chr12_119788559_A_C
SLCO1C1(rs76820150)	Sex	Direct BR	chr12_20928034_A_T|chr12_20989964_G_A|chr12_21382619_T_C|chr12_21159460_A_G|chr12_20934800_C_A|chr12_20934831_G_T|chr12_21328565_T_C|chr12_20998245_A_T|chr12_21379980_G_A|chr12_21069049_G_A|chr12_21041642_A_G|chr12_21337985_G_C|chr12_21151369_C_T
SLCO1B1(rs11045864)	Sex	Direct BR	chr12_21364289_G_T|chr12_20989964_G_A|chr12_21382619_T_C|chr12_21159460_A_G|chr12_20934800_C_A|chr12_20934831_G_T|chr12_21328565_T_C|chr12_20998245_A_T|chr12_21379980_G_A|chr12_21069049_G_A|chr12_21041642_A_G|chr12_21337985_G_C|chr12_21151369_C_T
GATM(rs1288775)	Sex	Creatinine	chr15_45661678_T_A|chr15_46293286_C_A|chr15_45458380_C_T|chr15_45683795_G_T|chr15_45675440_G_A|chr15_46029471_C_T|chr15_46014738_C_T|chr15_45352324_C_A|chr15_45350647_C_T|chr15_45444133_T_C|chr15_45445456_C_T|chr15_46028623_A_T|chr15_45446429_C_T|chr15_45445396_G_A|chr15_46034348_T_C|chr15_45702799_A_G|chr15_45448908_C_T|chr15_46081611_G_A|chr15_45460602_C_A|chr15_46609416_T_C
ALDH1A2(rs1077835)	BMI	ApoA	chr15_58723426_A_G|chr15_58798961_G_A|chr15_58700132_A_G|chr15_58726463_G_C|chr15_58703100_T_C|chr15_58680954_T_C|chr15_58731153_G_C|chr15_59062081_G_A|chr15_58575005_A_G|chr15_58658794_C_T|chr15_58703153_T_A|chr15_59108558_T_A|chr15_58724371_C_T
ALDH1A2(rs1077835)	BMI	HDL	chr15_58723426_A_G|chr15_58798961_G_A|chr15_58700132_A_G|chr15_58726463_G_C|chr15_58703100_T_C|chr15_58703488_A_G|chr15_58680954_T_C|chr15_58731153_G_C|chr15_59062081_G_A|chr15_58575005_A_G|chr15_58658794_C_T|chr15_58703153_T_A|chr15_59108558_T_A|chr15_58724371_C_T
NR2F2(rs56332871)	Sex	SHBG	chr15_96714816_C_A|chr15_96901310_T_C|chr15_96643183_G_A|chr15_96270254_C_T|chr15_96651048_G_A|chr15_96671173_T_C|chr15_96810867_C_T|chr15_96809691_G_T|chr15_96714816_C_A|chr15_96785693_A_C|chr15_97514868_C_T|chr15_97503301_A_G
HAGH(rs344352)	BMI	IGF-1	chr16_1846476_G_C|chr16_1763914_G_A|chr16_1667071_C_T|chr16_1842940_G_T|chr16_1662264_G_A|chr16_1842820_C_G|chr16_1844226_C_G|chr16_1843873_A_C|chr16_1929183_C_T|chr16_1913621_G_A|chr16_1720875_C_T|chr16_2050293_C_G|chr16_1843319_C_T|chr16_1843549_T_C|chr16_1843672_T_C|chr16_1929799_C_T|chr16_1270349_T_C|chr16_1261282_T_C|chr16_1267380_C_G|chr16_1834056_A_T|chr16_1680545_G_C|chr16_1714749_T_C
PDILT(rs77924615)	Age	Creatinine	chr16_20392332_G_A|chr16_20783966_C_T|chr16_20399996_A_C|chr16_20399956_A_G|chr16_20392827_A_G|chr16_20367690_G_T|chr16_20332833_C_G|chr16_20366507_T_C|chr16_20365654_A_G|chr16_20366459_A_T|chr16_20359831_C_T|chr16_21272591_G_C|chr16_20825659_A_G|chr16_21033688_T_C|chr16_21271683_C_T|chr16_20365012_T_C|chr16_20406481_A_T|chr16_20381704_C_T|chr16_20404822_A_G|chr16_21035632_C_T|chr16_21054160_G_A|…
PDILT(rs77924615)	Age	Cystatin C	chr16_20392332_G_A|chr16_21158508_G_A|chr16_20399996_A_C|chr16_20399956_A_G|chr16_20390734_C_T|chr16_20392827_A_G|chr16_20367690_G_T|chr16_20366507_T_C|chr16_20365654_A_G|chr16_20366459_A_T|chr16_20359831_C_T|chr16_21060090_T_C|chr16_21158482_A_G|chr16_21056357_G_C|chr16_20365012_T_C|chr16_20381704_C_T|chr16_20404822_A_G|chr16_20359267_G_T|chr16_21183310_C_T|chr16_21293107_C_A|chr16_21165011_G_A|…
SALL1(rs17616063)	BMI	CRP	chr16_51436882_A_G|chr16_51985655_G_A|chr16_51136538_C_A|chr16_49238249_G_A|chr16_51436882_A_G|chr16_51173559_G_A|chr16_49595948_T_C|chr16_52020780_G_A|chr16_50439257_C_T|chr16_49626863_G_A|chr16_52020170_G_A|chr16_52017495_A_C|chr16_51094038_C_T|chr16_52011105_G_C
CETP(rs247616)	BMI	ApoA	chr16_56989590_C_T|chr16_56341069_G_A|chr16_57000938_G_A|chr16_56828738_G_A|chr16_57017662_G_A|chr16_56704125_G_A|chr16_56861995_C_G|chr16_57443146_G_A|chr16_57155396_G_A|chr16_56840171_A_G|chr16_56942902_C_T|chr16_56883709_G_C|chr16_56993886_A_G
CETP(rs247616)	BMI	HDL	chr16_56989590_C_T|chr16_56341069_G_A|chr16_57000938_G_A|chr16_56828738_G_A|chr16_57017662_G_A|chr16_56861995_C_G|chr16_57443146_G_A|chr16_56993324_C_A|chr16_57230587_A_T|chr16_55912962_C_T|chr16_56840171_A_G|chr16_56942902_C_T
CETP(rs247616)	Sex	HDL	chr16_56989590_C_T|chr16_56341069_G_A|chr16_57000938_G_A|chr16_56828738_G_A|chr16_57017662_G_A|chr16_56861995_C_G|chr16_57443146_G_A|chr16_56993324_C_A|chr16_57230587_A_T|chr16_55912962_C_T|chr16_56840171_A_G|chr16_56942902_C_T
CMIP(rs12443634)	Sex	TG	chr16_81524274_A_C|chr16_81534790_T_C
NPEPPS(rs8067286)	Sex	SHBG	chr17_45594590_A_G|chr17_45516667_C_T|chr17_45582136_C_G|chr17_45580786_T_G|chr17_45599591_T_C|chr17_45626395_G_A|chr17_45592169_T_C|chr17_45588112_G_A|chr17_45571676_C_T|chr17_45633485_T_C|chr17_45594590_A_G|chr17_45611704_T_C
ZNF652(rs113056032)	BMI	SHBG	chr17_47384974_C_T|chr17_47411814_C_T|chr17_46149651_G_A|chr17_47384974_C_T|chr17_46167142_G_A|chr17_46187141_C_T|chr17_46119566_G_A|chr17_46302669_A_G|chr17_46312129_G_A|chr17_47448346_G_A|chr17_47289571_C_A|chr17_46293386_C_G|chr17_46161597_G_A|chr17_46296204_C_A|chr17_46328110_A_G|chr17_46234984_C_T|chr17_46229691_C_T|chr17_46258345_A_G|chr17_46258017_G_A|chr17_46243016_T_C|chr17_46207148_A_G|…
ZNF652(rs113056032)	Sex	SHBG	chr17_47384974_C_T|chr17_47411814_C_T|chr17_46149651_G_A|chr17_47384974_C_T|chr17_46167142_G_A|chr17_46187141_C_T|chr17_46119566_G_A|chr17_46302669_A_G|chr17_46312129_G_A|chr17_47448346_G_A|chr17_47289571_C_A|chr17_46293386_C_G|chr17_46161597_G_A|chr17_46296204_C_A|chr17_46328110_A_G|chr17_46234984_C_T|chr17_46229691_C_T|chr17_46258345_A_G|chr17_46258017_G_A|chr17_46243016_T_C|chr17_46207148_A_G|…
SHBG(rs1799941)	BMI	SHBG	chr17_7533423_G_A|chr17_7587180_T_C|chr17_7411472_T_G|chr17_7533015_C_T|chr17_8036628_T_G|chr17_8283734_G_A|chr17_7464413_C_T|chr17_7552123_C_T|chr17_7767378_A_G|chr17_8294884_G_A|chr17_7589311_G_C|chr17_7537098_C_T
SHBG(rs1799941)	Sex	SHBG	chr17_7533423_G_A|chr17_7587180_T_C|chr17_7411472_T_G|chr17_7533015_C_T|chr17_8036628_T_G|chr17_8283734_G_A|chr17_7464413_C_T|chr17_7552123_C_T|chr17_7767378_A_G|chr17_8294884_G_A|chr17_7589311_G_C|chr17_7537098_C_T
SHBG(rs1799941)	Alcohol	Testosterone	chr17_7533423_G_A|chr17_7448003_C_T|chr17_7430492_G_A|chr17_7432633_G_A|chr17_7423760_A_C|chr17_7443059_G_C|chr17_7579801_G_C|chr17_7468277_C_T|chr17_8288609_C_T|chr17_7533015_C_T|chr17_8036628_T_G|chr17_7523491_T_C|chr17_7552123_C_T|chr17_7418415_A_G|chr17_7418109_A_G
SHBG(rs1799941)	Sex	Testosterone	chr17_7533423_G_A|chr17_7448003_C_T|chr17_7430492_G_A|chr17_7432633_G_A|chr17_7423760_A_C|chr17_7443059_G_C|chr17_7579801_G_C|chr17_7468277_C_T|chr17_8288609_C_T|chr17_7533015_C_T|chr17_8036628_T_G|chr17_7523491_T_C|chr17_7552123_C_T|chr17_7418415_A_G|chr17_7418109_A_G
NEDD4L(rs4503880)	chr4_146821410_C_A	GGT	chr4_146821410_C_A|chr18_56084054_T_C|chr4_146653620_G_A|chr4_146236452_A_T|chr4_147548755_A_C|chr4_146527891_T_C|chr4_146705907_C_A|chr4_147559868_A_C|chr4_147531181_C_T|chr4_147520169_T_C|chr4_147533192_A_C|chr4_147579923_C_G|chr4_146651480_C_G|chr4_147542048_C_T|chr4_146236997_C_A|chr4_146300598_G_A|chr4_146845631_A_G|chr4_146861578_C_G|chr4_146865696_A_T|chr4_147006296_C_G|chr4_147006746_C_T|…
LDLR(rs10402112)	Age	LDL	chr19_11191677_T_A|chr19_11215846_T_C|chr19_11218858_T_C|chr19_11261861_T_A|chr19_11224491_A_G|chr19_11054715_G_A|chr19_11168798_G_A|chr19_11202306_G_T|chr19_11147526_T_C|chr19_11180047_T_C|chr19_10734951_T_C
LDLR(rs73015020)	Age	TC	chr19_11192550_G_A|chr19_11261861_T_A|chr19_11224491_A_G|chr19_10713249_C_T|chr19_11054715_G_A|chr19_11202306_G_T|chr19_10773709_G_A|chr19_11147526_T_C|chr19_11174496_C_G|chr19_10734951_T_C|chr19_10402131_T_C
LDLR(rs6511720)	Age	ApoB	chr19_11202306_G_T|chr19_11261861_T_A|chr19_11064086_G_A|chr19_10311995_C_T|chr19_11198502_T_C|chr19_11164968_C_T|chr19_11228745_T_C|chr19_11242307_G_C|chr19_10500229_T_G|chr19_11243409_A_C|chr19_11147526_T_C
TM6SF2(rs58542926)	BMI	ALT	chr19_19379549_C_T|chr19_19432959_A_G|chr19_19339646_A_G|chr19_19353425_A_G|chr19_19445856_C_T|chr19_19386339_A_G|chr19_19388071_G_C|chr19_19452249_G_A|chr19_19340265_G_A|chr19_19340407_C_A|chr19_19260808_C_T|chr19_19426613_A_C|chr19_19366927_G_A|chr19_19448808_G_A
TM6SF2(rs58542926)	BMI	AST	chr19_19379549_C_T|chr19_19432959_A_G|chr19_19445856_C_T|chr19_18724459_C_T|chr19_19390185_G_A|chr19_19386339_A_G|chr19_18635389_G_A|chr19_19388071_G_C|chr19_19419810_G_A|chr19_19458388_A_G|chr19_19387356_C_T|chr19_19387149_T_C|chr19_19381755_C_T|chr19_19452249_G_A|chr19_18636645_A_G|chr19_18664082_A_G|chr19_19448808_G_A|chr19_19390497_G_A|chr19_19378671_A_G
TM6SF2(rs58542926)	BMI	TC	chr19_19379549_C_T|chr19_19432959_A_G|chr19_19331562_T_C|chr19_19419984_T_C|chr19_19386339_A_G|chr19_19388071_G_C|chr19_19458388_A_G|chr19_19331253_G_C|chr19_19366927_G_A|chr19_19429915_C_T
TM6SF2(rs58542926)	Sex	TC	chr19_19379549_C_T|chr19_19432959_A_G|chr19_19331562_T_C|chr19_19419984_T_C|chr19_19386339_A_G|chr19_19388071_G_C|chr19_19458388_A_G|chr19_19331253_G_C|chr19_19366927_G_A|chr19_19429915_C_T
TM6SF2(rs58542926)	BMI	LDL	chr19_19379549_C_T|chr19_19432959_A_G|chr19_19331562_T_C|chr19_19419984_T_C|chr19_19386339_A_G|chr19_19388071_G_C|chr19_19458388_A_G|chr19_19331253_G_C|chr19_19366927_G_A|chr19_19429915_C_T
TM6SF2(rs58542926)	Sex	LDL	chr19_19379549_C_T|chr19_19432959_A_G|chr19_19331562_T_C|chr19_19419984_T_C|chr19_19386339_A_G|chr19_19388071_G_C|chr19_19458388_A_G|chr19_19331253_G_C|chr19_19366927_G_A|chr19_19429915_C_T
TM6SF2(rs58542926)	BMI	TG	chr19_19379549_C_T|chr19_19407718_T_C|chr19_19432959_A_G|chr19_19445856_C_T|chr19_18978480_A_C|chr19_19386339_A_G|chr19_19388071_G_C|chr19_19419810_G_A|chr19_19516431_G_A|chr19_19458388_A_G|chr19_19452249_G_A|chr19_19548239_T_G|chr19_19518889_A_G|chr19_19475469_T_C|chr19_19448808_G_A|chr19_19378671_A_G
TM6SF2(rs58542926)	Sex	TG	chr19_19379549_C_T|chr19_19407718_T_C|chr19_19432959_A_G|chr19_19445856_C_T|chr19_18978480_A_C|chr19_19386339_A_G|chr19_19388071_G_C|chr19_19419810_G_A|chr19_19516431_G_A|chr19_19458388_A_G|chr19_19452249_G_A|chr19_19548239_T_G|chr19_19518889_A_G|chr19_19475469_T_C|chr19_19448808_G_A|chr19_19378671_A_G
APOE(rs429358)	chr12_121424861_A_G	CRP	chr12_121424861_A_G|chr19_45411941_T_C|chr12_121386122_G_A|chr12_121498468_C_T|chr12_120554466_G_A|chr12_121423956_C_T|chr12_121730941_C_G|chr12_121391671_C_A|chr12_120917722_T_C|chr12_119840132_A_G|chr12_121343509_A_G|chr12_119841693_T_C|chr12_120020649_A_T|chr12_119788559_A_C
APOE(rs429358)	BMI	ALT	chr19_45411941_T_C|chr19_46090717_G_A|chr19_45340728_T_C|chr19_46087507_A_G|chr19_45415713_G_A|chr19_46100447_T_C|chr19_45341946_G_C|chr19_45352487_A_T|chr19_45351937_T_C|chr19_46088924_T_G|chr19_45341282_T_C|chr19_46095651_A_G|chr19_46099141_A_T|chr19_46101492_C_T|chr19_46098114_A_G|chr19_45429543_C_T
APOE(rs429358)	BMI	AST	chr19_45411941_T_C|chr19_45431658_A_G
APOE(rs429358)	BMI	CRP	chr19_45411941_T_C|chr19_45415713_G_A|chr19_45403216_C_T|chr19_44951965_A_G|chr19_45218041_T_A|chr19_45352487_A_T|chr19_45439163_C_G|chr19_45408836_T_G|chr19_45986890_A_G|chr19_45431658_A_G|chr19_45424351_A_T
APOE(rs1065853)	Age	TC	chr19_45413233_G_T|chr19_45415713_G_A|chr19_45403216_C_T|chr19_44948014_C_A|chr19_45176340_T_C|chr19_45439163_C_G|chr19_46003068_A_G|chr19_45416741_C_T|chr19_45048858_G_A|chr19_45431658_A_G|chr19_45424351_A_T
APOE(rs1065853)	BMI	TC	chr19_45413233_G_T|chr19_45415713_G_A|chr19_45403216_C_T|chr19_44948014_C_A|chr19_45176340_T_C|chr19_45439163_C_G|chr19_46003068_A_G|chr19_45416741_C_T|chr19_45048858_G_A|chr19_45431658_A_G|chr19_45424351_A_T
APOE(rs1065853)	Sex	TC	chr19_45413233_G_T|chr19_45415713_G_A|chr19_45403216_C_T|chr19_44948014_C_A|chr19_45176340_T_C|chr19_45439163_C_G|chr19_46003068_A_G|chr19_45416741_C_T|chr19_45048858_G_A|chr19_45431658_A_G|chr19_45424351_A_T
APOE(rs1065853)	BMI	HDL	chr19_45413233_G_T|chr19_45415713_G_A|chr19_45300824_G_A|chr19_45403216_C_T|chr19_44994736_C_T|chr19_44981525_G_A|chr19_44980214_C_T|chr19_45439163_C_G|chr19_45504349_C_G|chr19_44988904_A_C|chr19_45416741_C_T|chr19_45881816_G_C|chr19_45027838_T_G|chr19_44990459_G_A|chr19_44992275_G_A|chr19_44992568_G_A|chr19_45424351_A_T
APOE(rs1065853)	Sex	HDL	chr19_45413233_G_T|chr19_45415713_G_A|chr19_45300824_G_A|chr19_45403216_C_T|chr19_44994736_C_T|chr19_44981525_G_A|chr19_44980214_C_T|chr19_45439163_C_G|chr19_45504349_C_G|chr19_44988904_A_C|chr19_45416741_C_T|chr19_45881816_G_C|chr19_45027838_T_G|chr19_44990459_G_A|chr19_44992275_G_A|chr19_44992568_G_A|chr19_45424351_A_T
APOE(rs1065853)	Age	LDL	chr19_45413233_G_T|chr19_45415713_G_A|chr19_45403216_C_T|chr19_45176340_T_C|chr19_45439163_C_G|chr19_46003068_A_G|chr19_45408836_T_G|chr19_45416741_C_T|chr19_45429543_C_T|chr19_45410444_G_A|chr19_45424351_A_T
APOE(rs1065853)	BMI	LDL	chr19_45413233_G_T|chr19_45415713_G_A|chr19_45403216_C_T|chr19_45176340_T_C|chr19_45439163_C_G|chr19_46003068_A_G|chr19_45408836_T_G|chr19_45416741_C_T|chr19_45429543_C_T|chr19_45410444_G_A|chr19_45424351_A_T
APOE(rs1065853)	Sex	LDL	chr19_45413233_G_T|chr19_45415713_G_A|chr19_45403216_C_T|chr19_45176340_T_C|chr19_45439163_C_G|chr19_46003068_A_G|chr19_45408836_T_G|chr19_45416741_C_T|chr19_45429543_C_T|chr19_45410444_G_A|chr19_45424351_A_T
APOC1(rs438811)	BMI	TG	chr19_45416741_C_T|chr19_45455588_T_C|chr19_45203194_C_G|chr19_45452845_G_A|chr19_45727496_T_C|chr19_45360968_G_T|chr19_45323243_A_G|chr19_45714275_T_C|chr19_45416741_C_T|chr19_45360967_T_G|chr19_45431658_A_G|chr19_45714583_C_T|chr19_45513236_G_A
APOC1(rs438811)	Sex	TG	chr19_45416741_C_T|chr19_45455588_T_C|chr19_45203194_C_G|chr19_45452845_G_A|chr19_45727496_T_C|chr19_45360968_G_T|chr19_45323243_A_G|chr19_45714275_T_C|chr19_45416741_C_T|chr19_45360967_T_G|chr19_45431658_A_G|chr19_45714583_C_T|chr19_45513236_G_A
FUT2(rs601338)	Sex	GGT	chr19_49206674_G_A|chr19_47731115_C_A|chr19_49040313_C_G|chr19_49138286_C_G|chr19_49145513_C_T|chr19_49116760_C_G|chr19_49206172_C_T|chr19_49206145_G_C|chr19_49136515_T_C|chr19_49206462_C_T|chr19_49114383_T_C|chr19_48568103_A_G|chr19_49259529_A_G
FUT2(rs281379)	chr11_118535840_C_G	ALP	chr11_118535840_C_G|chr19_49214274_G_A|chr11_118490076_G_A|chr11_118514625_C_T|chr11_118763736_T_C|chr11_118495287_T_C|chr11_118529127_G_A
FUT2(rs281379)	chr9_136155000_C_T	ALP	chr9_136155000_C_T|chr19_49214274_G_A|chr9_135406494_C_T|chr9_136168894_C_T|chr9_136374896_G_A|chr9_136508974_A_C|chr9_136919535_A_G|chr9_136150466_C_T|chr9_136377046_G_A|chr9_136123740_T_C|chr9_136623628_G_A|chr9_136152009_G_A
CELSR2(rs12740374)	Age	ApoB	chr1_109817590_G_T|chr1_109524818_C_T|chr1_109564125_A_G|chr1_109515568_A_C|chr1_109568848_C_T|chr1_109569132_G_A|chr1_110068506_G_A|chr1_109516304_A_G|chr1_109547603_G_A|chr1_109510986_G_A|chr1_109532891_C_T|chr1_109523502_C_T|chr1_109751940_G_A|chr1_110077056_T_C|chr1_109219822_C_G|chr1_109835383_G_C|chr1_109543537_G_T|chr1_109515517_G_A|chr1_109580241_C_T|chr1_109540060_A_G|chr1_109538915_C_A|…
CELSR2(rs12740374)	BMI	ApoB	chr1_109817590_G_T|chr1_109524818_C_T|chr1_109564125_A_G|chr1_109515568_A_C|chr1_109568848_C_T|chr1_109569132_G_A|chr1_110068506_G_A|chr1_109516304_A_G|chr1_109547603_G_A|chr1_109510986_G_A|chr1_109532891_C_T|chr1_109523502_C_T|chr1_109751940_G_A|chr1_110077056_T_C|chr1_109219822_C_G|chr1_109835383_G_C|chr1_109543537_G_T|chr1_109515517_G_A|chr1_109580241_C_T|chr1_109540060_A_G|chr1_109538915_C_A|…
CELSR2(rs12740374)	Sex	ApoB	chr1_109817590_G_T|chr1_109524818_C_T|chr1_109564125_A_G|chr1_109515568_A_C|chr1_109568848_C_T|chr1_109569132_G_A|chr1_110068506_G_A|chr1_109516304_A_G|chr1_109547603_G_A|chr1_109510986_G_A|chr1_109532891_C_T|chr1_109523502_C_T|chr1_109751940_G_A|chr1_110077056_T_C|chr1_109219822_C_G|chr1_109835383_G_C|chr1_109543537_G_T|chr1_109515517_G_A|chr1_109580241_C_T|chr1_109540060_A_G|chr1_109538915_C_A|…
CELSR2(rs12740374)	Age	LDL	chr1_109817590_G_T|chr1_109524818_C_T|chr1_109564125_A_G|chr1_109515568_A_C|chr1_109568848_C_T|chr1_109569132_G_A|chr1_110068506_G_A|chr1_109516304_A_G|chr1_109547651_C_T|chr1_109547603_G_A|chr1_109510986_G_A|chr1_109532891_C_T|chr1_109523502_C_T|chr1_108414230_T_C|chr1_110077056_T_C|chr1_109219822_C_G|chr1_108415339_C_T|chr1_109835383_G_C|chr1_109543537_G_T|chr1_109515517_G_A|chr1_109580241_C_T|…
CELSR2(rs629301)	Age	TC	chr1_109818306_G_T|chr1_109524818_C_T|chr1_110230767_G_A|chr1_109995797_T_G|chr1_109564125_A_G|chr1_109515568_A_C|chr1_109568848_C_T|chr1_109569132_G_A|chr1_109921221_C_T|chr1_110068506_G_A|chr1_109989224_C_G|chr1_109516304_A_G|chr1_109547651_C_T|chr1_109510986_G_A|chr1_109532891_C_T|chr1_109523502_C_T|chr1_108414230_T_C|chr1_110077056_T_C|chr1_109219822_C_G|chr1_109915590_T_C|chr1_108415339_C_T|…
IL6R(rs61812598)	BMI	CRP	chr1_154420087_G_A|chr1_153323841_G_A|chr1_154580895_C_G|chr1_154381103_A_G|chr1_154582129_C_T|chr1_154428283_A_G|chr1_154278799_A_G|chr1_153303546_A_G|chr1_154345344_G_A|chr1_154426264_C_T|chr1_154349121_G_A|chr1_154340230_C_T|chr1_154349159_A_G|chr1_154351304_A_G|chr1_154351277_G_T|chr1_154420087_G_A|chr1_154334253_G_C|chr1_154336716_G_A|chr1_154692269_T_G|chr1_154596122_A_T|chr1_154594690_A_G|…
CRP(rs7553007)	BMI	CRP	chr1_159698549_G_A|chr1_159317891_A_G|chr1_159688411_T_C|chr1_159676011_G_A|chr1_159697695_A_G|chr1_159695761_A_G|chr1_159345871_A_G|chr1_159624757_G_A|chr1_159366552_G_C|chr1_159703225_A_G|chr1_159633070_T_A|chr1_159710872_T_C|chr1_159692692_A_G|chr1_159347781_A_C
ALPL(rs4654970)	Age	ALP	chr1_21897894_A_G|chr1_21759020_G_A|chr1_21952590_G_A|chr1_21912832_G_A|chr1_21745214_C_G|chr1_21896767_C_T|chr1_21829452_T_C|chr1_21900459_A_C|chr1_21863495_T_G|chr1_21827094_C_T|chr1_21909424_A_G|chr1_21943504_A_G|chr1_21941023_T_C
ALPL(rs4654970)	BMI	ALP	chr1_21897894_A_G|chr1_21759020_G_A|chr1_21952590_G_A|chr1_21912832_G_A|chr1_21745214_C_G|chr1_21896767_C_T|chr1_21829452_T_C|chr1_21900459_A_C|chr1_21863495_T_G|chr1_21827094_C_T|chr1_21909424_A_G|chr1_21943504_A_G|chr1_21941023_T_C
MARC1(rs2642438)	BMI	ALT	chr1_220970028_A_G|chr1_219747235_T_C|chr1_220970028_A_G|chr1_219754739_A_G|chr1_219754257_T_C|chr1_219759733_A_G|chr1_220174740_C_T|chr1_219762070_G_T
NLRP3(rs111307268)	BMI	CRP	chr1_247604447_T_C|chr1_247605599_C_T|chr1_247549115_C_A|chr1_247599025_C_T|chr1_247601595_T_C|chr1_247606276_T_C|chr1_247596954_G_A|chr1_247596860_C_A
DOCK7(rs6657050)	BMI	TG	chr1_63105253_A_G|chr1_63093617_C_T|chr1_62642163_T_C|chr1_62949960_T_C|chr1_62976751_G_A|chr1_62982994_G_A|chr1_63061906_C_T|chr1_62442219_C_T|chr1_62442274_G_T|chr1_62443471_C_A|chr1_62974150_A_T|chr1_62977558_A_C|chr1_62904295_C_T|chr1_62993620_T_C|chr1_62118437_T_C|chr1_62955862_C_T|chr1_62212604_G_C|chr1_62303449_G_C|chr1_62208385_G_A|chr1_62170884_T_C|chr1_62917865_T_A|chr1_62917857_G_A|chr…
DOCK7(rs6657050)	Sex	TG	chr1_63105253_A_G|chr1_63093617_C_T|chr1_62642163_T_C|chr1_62949960_T_C|chr1_62976751_G_A|chr1_62982994_G_A|chr1_63061906_C_T|chr1_62442219_C_T|chr1_62442274_G_T|chr1_62443471_C_A|chr1_62974150_A_T|chr1_62977558_A_C|chr1_62904295_C_T|chr1_62993620_T_C|chr1_62118437_T_C|chr1_62955862_C_T|chr1_62212604_G_C|chr1_62303449_G_C|chr1_62208385_G_A|chr1_62170884_T_C|chr1_62917865_T_A|chr1_62917857_G_A|chr…
CST3(rs67567111)	Age	Cystatin C	chr20_23619075_G_T|chr20_23673897_G_A|chr20_23645826_C_G|chr20_23612737_C_T
CST3(rs67567111)	Alcohol	Cystatin C	chr20_23619075_G_T|chr20_23673897_G_A|chr20_23645826_C_G|chr20_23612737_C_T
PCIF1(rs112180569)	Sex	HDL	chr20_44557615_G_C|chr20_44411047_G_A|chr20_42926958_A_G|chr20_44595535_G_A|chr20_44542617_G_A|chr20_44429815_G_A|chr20_43787682_T_C|chr20_42923299_T_C|chr20_42896460_A_G|chr20_42937103_A_C|chr20_42925609_C_T|chr20_44462477_G_A|chr20_44427221_A_G|chr20_44575493_C_T|chr20_44652314_A_C|chr20_43042364_C_T|chr20_42924356_C_T|chr20_42915910_G_A|chr20_42914450_C_T|chr20_42914451_A_G|chr20_43950469_G_A|…
SNRPD3(rs2006227)	Age	GGT	chr22_24995756_C_A|chr22_25376893_T_C|chr22_24997309_G_C|chr22_24989920_C_T|chr22_24997846_T_C|chr22_25642479_G_A|chr22_25221915_G_C|chr22_24995202_G_A|chr22_24994939_T_G|chr22_26296347_G_A|chr22_25459387_G_A|chr22_25073048_G_T
SNRPD3(rs2006227)	BMI	GGT	chr22_24995756_C_A|chr22_25376893_T_C|chr22_24997309_G_C|chr22_24989920_C_T|chr22_24997846_T_C|chr22_25642479_G_A|chr22_25221915_G_C|chr22_24995202_G_A|chr22_24994939_T_G|chr22_26296347_G_A|chr22_25459387_G_A|chr22_25073048_G_T
SNRPD3(rs2006227)	Sex	GGT	chr22_24995756_C_A|chr22_25376893_T_C|chr22_24997309_G_C|chr22_24989920_C_T|chr22_24997846_T_C|chr22_25642479_G_A|chr22_25221915_G_C|chr22_24995202_G_A|chr22_24994939_T_G|chr22_26296347_G_A|chr22_25459387_G_A|chr22_25073048_G_T
PNPLA3(rs738409)	chr4_88183820_T_C	ALT	chr4_88183820_T_C|chr22_44324727_C_G|chr4_88292231_A_G|chr4_88259978_C_T|chr4_88231140_G_C|chr4_88220546_C_T|chr4_88208897_G_A|chr4_88212859_T_A|chr4_88196319_G_T|chr4_88291008_A_T|chr4_88224497_G_A|chr4_88253307_G_A|chr4_88161312_A_T|chr4_88261416_T_C|chr4_88287235_C_T|chr4_88178919_C_T|chr4_88183820_T_C|chr4_88163094_G_C
PNPLA3(rs738409)	Alcohol	ALT	chr22_44324727_C_G|chr22_44458277_G_C|chr22_44978723_C_A|chr22_44979460_C_T|chr22_44979590_C_T|chr22_44324676_A_G|chr22_44613103_C_T|chr22_44613863_T_C|chr22_44702920_G_T|chr22_44763277_T_C|chr22_44499643_T_C|chr22_44453354_G_C|chr22_44324727_C_G|chr22_44763391_A_G|chr22_44196183_C_T
PNPLA3(rs738409)	BMI	ALT	chr22_44324727_C_G|chr22_44458277_G_C|chr22_44978723_C_A|chr22_44979460_C_T|chr22_44979590_C_T|chr22_44324676_A_G|chr22_44613103_C_T|chr22_44613863_T_C|chr22_44702920_G_T|chr22_44763277_T_C|chr22_44499643_T_C|chr22_44453354_G_C|chr22_44324727_C_G|chr22_44763391_A_G|chr22_44196183_C_T
PNPLA3(rs738409)	Sex	ALT	chr22_44324727_C_G|chr22_44458277_G_C|chr22_44978723_C_A|chr22_44979460_C_T|chr22_44979590_C_T|chr22_44324676_A_G|chr22_44613103_C_T|chr22_44613863_T_C|chr22_44702920_G_T|chr22_44763277_T_C|chr22_44499643_T_C|chr22_44453354_G_C|chr22_44324727_C_G|chr22_44763391_A_G|chr22_44196183_C_T
PNPLA3(rs738408)	BMI	TG	chr22_44324730_C_T
PNPLA3(rs3747207)	chr4_88183820_T_C	AST	chr4_88183820_T_C|chr22_44324855_G_A|chr4_88025212_C_T|chr4_88024909_A_G|chr4_88041256_C_T|chr4_88010741_G_A|chr4_88012297_T_C|chr4_88015727_A_G|chr4_88046938_G_A|chr4_87982790_G_A|chr4_87982785_T_C|chr4_88032751_C_T|chr4_88183820_T_C
PNPLA3(rs3747207)	BMI	AST	chr22_44324855_G_A|chr22_43982216_A_G|chr22_43943831_C_G|chr22_44324676_A_G|chr22_44584060_G_A|chr22_44763277_T_C|chr22_44453354_G_C|chr22_44919599_C_T|chr22_44894913_A_G|chr22_44896001_A_T|chr22_44924195_G_A|chr22_44924441_G_A|chr22_44924633_T_C|chr22_44888920_G_C|chr22_44324727_C_G|chr22_44763391_A_G|chr22_44196183_C_T|chr22_44767188_T_C|chr22_44768831_G_C
PNPLA3(rs3747207)	Sex	AST	chr22_44324855_G_A|chr22_43982216_A_G|chr22_43943831_C_G|chr22_44324676_A_G|chr22_44584060_G_A|chr22_44763277_T_C|chr22_44453354_G_C|chr22_44919599_C_T|chr22_44894913_A_G|chr22_44896001_A_T|chr22_44924195_G_A|chr22_44924441_G_A|chr22_44924633_T_C|chr22_44888920_G_C|chr22_44324727_C_G|chr22_44763391_A_G|chr22_44196183_C_T|chr22_44767188_T_C|chr22_44768831_G_C
IL1F10(rs13409371)	BMI	CRP	chr2_113838145_G_A|chr2_113037034_C_A|chr2_113044159_C_T|chr2_113846738_A_G|chr2_113847007_G_A|chr2_113823626_T_C|chr2_113649210_G_A|chr2_113641944_G_A|chr2_113819007_C_G|chr2_113851517_C_T|chr2_113820530_A_G|chr2_113818632_G_A|chr2_113820476_T_C|chr2_113844475_C_T|chr2_113824840_A_T|chr2_113630464_T_G|chr2_113840058_G_C|chr2_113076776_T_C|chr2_113023629_A_G|chr2_113821200_T_C
APOB(rs581411)	Age	LDL	chr2_21289432_G_A|chr2_21579144_G_A|chr2_21588314_G_A|chr2_21456243_G_T|chr2_21292377_C_A|chr2_21454722_C_T|chr2_21454659_T_A|chr2_21239773_A_G|chr2_21459363_A_G|chr2_21457327_G_A|chr2_21152755_G_A|chr2_22291725_A_G|chr2_21226560_A_G|chr2_21458107_G_A|chr2_21559676_G_A|chr2_21289432_G_A|chr2_21277922_A_G|chr2_21277932_C_T|chr2_21237544_G_A|chr2_21570719_C_A|chr2_21455548_A_G
IRS1(rs2972144)	BMI	HbA1C	chr2_227101411_A_G|chr2_227095876_G_T|chr2_227291415_A_C|chr2_225844193_T_C|chr2_227092802_A_G|chr2_227094758_A_G|chr2_227099180_C_T|chr2_227099975_T_C|chr2_227100490_A_G|chr2_227105691_C_G|chr2_227108200_G_T|chr2_227107035_A_G|chr2_227106361_G_A|chr2_227106217_A_G|chr2_227104111_T_C|chr2_227101411_A_G|chr2_227100698_G_T|chr2_227117698_C_G|chr2_227329240_T_C|chr2_227287718_G_A|chr2_225845489_C_A|…
ATG16L1(rs62192912)	Sex	Direct BR	chr2_234144942_C_T|chr2_234587707_C_T|chr2_233820356_G_A|chr2_234244395_G_A|chr2_234619937_G_C|chr2_233950265_C_A|chr2_234381231_A_G|chr2_234937605_G_T|chr2_233945544_T_C|chr2_234668570_C_T
ATG16L1(rs62192912)	BMI	Total BR	chr2_234144942_C_T|chr2_234587707_C_T|chr2_234664060_G_T|chr2_234622382_G_C|chr2_234664826_C_T|chr2_234622379_C_A|chr2_234244395_G_A|chr2_234638580_A_G|chr2_234381231_A_G|chr2_234937605_G_T|chr2_234668570_C_T
ATG16L1(rs62192912)	Sex	Total BR	chr2_234144942_C_T|chr2_234587707_C_T|chr2_234664060_G_T|chr2_234622382_G_C|chr2_234664826_C_T|chr2_234622379_C_A|chr2_234244395_G_A|chr2_234638580_A_G|chr2_234381231_A_G|chr2_234937605_G_T|chr2_234668570_C_T
ATG16L1(rs62192912)	Smoking	Total BR	chr2_234144942_C_T|chr2_234587707_C_T|chr2_234664060_G_T|chr2_234622382_G_C|chr2_234664826_C_T|chr2_234622379_C_A|chr2_234244395_G_A|chr2_234638580_A_G|chr2_234381231_A_G|chr2_234937605_G_T|chr2_234668570_C_T
UGT1A8(rs2741047)	Age	Direct BR	chr2_234581654_A_T|chr2_234587707_C_T|chr2_233820356_G_A|chr2_234244395_G_A|chr2_234619937_G_C|chr2_233950265_C_A|chr2_234381231_A_G|chr2_234937605_G_T|chr2_233945544_T_C|chr2_234668570_C_T
UGT1A8(rs2741047)	BMI	Direct BR	chr2_234581654_A_T|chr2_234587707_C_T|chr2_233820356_G_A|chr2_234244395_G_A|chr2_234619937_G_C|chr2_233950265_C_A|chr2_234381231_A_G|chr2_234937605_G_T|chr2_233945544_T_C|chr2_234668570_C_T
UGT1A8(rs2741047)	Sex	Direct BR	chr2_234581654_A_T|chr2_234587707_C_T|chr2_233820356_G_A|chr2_234244395_G_A|chr2_234619937_G_C|chr2_233950265_C_A|chr2_234381231_A_G|chr2_234937605_G_T|chr2_233945544_T_C|chr2_234668570_C_T
UGT1A8(rs2741047)	Smoking	Direct BR	chr2_234581654_A_T|chr2_234587707_C_T|chr2_233820356_G_A|chr2_234244395_G_A|chr2_234619937_G_C|chr2_233950265_C_A|chr2_234381231_A_G|chr2_234937605_G_T|chr2_233945544_T_C|chr2_234668570_C_T
UGT1A8(rs2741047)	Age	Total BR	chr2_234581654_A_T|chr2_234587707_C_T|chr2_234664060_G_T|chr2_234622382_G_C|chr2_234664826_C_T|chr2_234622379_C_A|chr2_234244395_G_A|chr2_234638580_A_G|chr2_234381231_A_G|chr2_234937605_G_T|chr2_234668570_C_T
UGT1A8(rs2741047)	BMI	Total BR	chr2_234581654_A_T|chr2_234587707_C_T|chr2_234664060_G_T|chr2_234622382_G_C|chr2_234664826_C_T|chr2_234622379_C_A|chr2_234244395_G_A|chr2_234638580_A_G|chr2_234381231_A_G|chr2_234937605_G_T|chr2_234668570_C_T
UGT1A8(rs2741047)	Sex	Total BR	chr2_234581654_A_T|chr2_234587707_C_T|chr2_234664060_G_T|chr2_234622382_G_C|chr2_234664826_C_T|chr2_234622379_C_A|chr2_234244395_G_A|chr2_234638580_A_G|chr2_234381231_A_G|chr2_234937605_G_T|chr2_234668570_C_T
UGT1A8(rs2741047)	Smoking	Total BR	chr2_234581654_A_T|chr2_234587707_C_T|chr2_234664060_G_T|chr2_234622382_G_C|chr2_234664826_C_T|chr2_234622379_C_A|chr2_234244395_G_A|chr2_234638580_A_G|chr2_234381231_A_G|chr2_234937605_G_T|chr2_234668570_C_T
GCKR(rs1260326)	BMI	AST	chr2_27730940_T_C|chr2_27752463_G_A|chr2_27748624_A_G|chr2_27748597_C_A|chr2_27750546_T_A|chr2_27752871_C_T|chr2_27741237_T_C
GCKR(rs1260326)	BMI	CRP	chr2_27730940_T_C|chr2_28224116_G_T|chr2_28261053_C_T|chr2_27097394_T_C|chr2_26948413_G_A|chr2_28339906_A_G|chr2_26957396_C_A|chr2_26943773_C_G|chr2_26949179_A_G|chr2_28311942_C_T|chr2_27744937_G_A|chr2_26953540_A_G|chr2_26953850_C_T|chr2_26953354_G_T|chr2_26942256_A_G|chr2_26941482_C_T|chr2_27015827_C_T|chr2_26945293_G_A|chr2_26948182_G_A|chr2_27539201_G_A|chr2_28154075_C_T|chr2_27741237_T_C|chr…
GCKR(rs1260326)	BMI	GGT	chr2_27730940_T_C|chr2_28326514_A_G|chr2_28311942_C_T|chr2_28516606_C_T|chr2_28521057_C_T|chr2_28487135_C_A|chr2_27741237_T_C
GCKR(rs1260326)	Alcohol	TG	chr2_27730940_T_C|chr2_28311942_C_T|chr2_27744937_G_A|chr2_28596064_T_C|chr2_27878686_T_C|chr2_28596090_G_C|chr2_28561758_T_C|chr2_27934524_T_C|chr2_27015827_C_T|chr2_27539201_G_A|chr2_27741237_T_C|chr2_27873326_C_G
GCKR(rs1260326)	BMI	TG	chr2_27730940_T_C|chr2_28311942_C_T|chr2_27744937_G_A|chr2_28596064_T_C|chr2_27878686_T_C|chr2_28596090_G_C|chr2_28561758_T_C|chr2_27934524_T_C|chr2_27015827_C_T|chr2_27539201_G_A|chr2_27741237_T_C|chr2_27873326_C_G
GCKR(rs1260326)	Sex	TG	chr2_27730940_T_C|chr2_28311942_C_T|chr2_27744937_G_A|chr2_28596064_T_C|chr2_27878686_T_C|chr2_28596090_G_C|chr2_28561758_T_C|chr2_27934524_T_C|chr2_27015827_C_T|chr2_27539201_G_A|chr2_27741237_T_C|chr2_27873326_C_G
GCKR(rs1260326)	BMI	Urate	chr2_27730940_T_C|chr2_28224116_G_T|chr2_28215165_C_T|chr2_28289347_C_T|chr2_28067285_G_T|chr2_28195312_G_T|chr2_28278438_T_C|chr2_28280397_T_C|chr2_28283680_T_C|chr2_28136206_C_A|chr2_27889164_G_C|chr2_28079170_G_A|chr2_28259735_C_G|chr2_28224212_T_C|chr2_28207333_T_C|chr2_28185514_G_C|chr2_28224302_C_A|chr2_28288975_G_A|chr2_28092205_A_G|chr2_28104971_C_T|chr2_28151419_T_G|chr2_28311942_C_T|chr…
YIPF4(rs72798735)	Sex	Testosterone	chr2_32521612_C_T|chr2_32183767_C_T|chr2_32071056_T_A|chr2_31878243_G_A|chr2_32182528_T_C|chr2_31914921_C_T
MSL2(rs687339)	BMI	SHBG	chr3_135932359_C_T|chr3_136108619_C_T|chr3_136250305_C_A|chr3_135925191_T_A|chr3_136143239_T_C|chr3_136305529_C_G|chr3_136486228_G_A|chr3_135926622_G_T|chr3_136351892_T_C|chr3_136259946_G_A|chr3_136034503_T_C|chr3_136063434_C_T|chr3_136263096_C_T|chr3_136116532_G_A|chr3_136364485_C_A|chr3_136064895_G_A|chr3_136091857_T_C|chr3_136452728_T_C
MSL2(rs687339)	Sex	SHBG	chr3_135932359_C_T|chr3_136108619_C_T|chr3_136250305_C_A|chr3_135925191_T_A|chr3_136143239_T_C|chr3_136305529_C_G|chr3_136486228_G_A|chr3_135926622_G_T|chr3_136351892_T_C|chr3_136259946_G_A|chr3_136034503_T_C|chr3_136063434_C_T|chr3_136263096_C_T|chr3_136116532_G_A|chr3_136364485_C_A|chr3_136064895_G_A|chr3_136091857_T_C|chr3_136452728_T_C
SLC2A9(rs4530622)	Sex	Urate	chr4_10402838_T_C|chr4_9945148_G_A|chr4_10490278_T_G|chr4_9998440_C_T|chr4_10322730_C_T|chr4_9526741_T_C|chr4_9922167_C_T|chr4_9543649_T_C|chr4_10538937_A_C|chr4_10452986_G_C|chr4_10539123_A_G|chr4_9376006_C_A|chr4_9922170_C_G
GC(rs11723621)	BMI	Vitamin D	chr4_72615362_A_G|chr4_73268874_T_G|chr4_73011946_A_T|chr4_73600975_A_C|chr4_73078236_G_T|chr4_72767874_C_T|chr4_73600496_G_A|chr4_73067627_T_C|chr4_73599975_T_G|chr4_73600874_A_C|chr4_72595658_A_G|chr4_73053497_G_A|chr4_73605330_G_A|chr4_73610162_A_C|chr4_73297514_A_G|chr4_73609438_A_T|chr4_72759503_T_G|chr4_72762059_C_A|chr4_72767054_G_A|chr4_72618323_G_T|chr4_72757529_G_A|chr4_74438578_T_G|chr…
HSD17B13(rs71633359)	BMI	ALT	chr4_88183820_T_C|chr4_88292231_A_G|chr4_88259978_C_T|chr4_88231140_G_C|chr4_88220546_C_T|chr4_88208897_G_A|chr4_88212859_T_A|chr4_88196319_G_T|chr4_88291008_A_T|chr4_88224497_G_A|chr4_88253307_G_A|chr4_88161312_A_T|chr4_88261416_T_C|chr4_88287235_C_T|chr4_88178919_C_T|chr4_88183820_T_C|chr4_88163094_G_C
HSD17B13(rs71633359)	BMI	AST	chr4_88183820_T_C|chr4_88025212_C_T|chr4_88024909_A_G|chr4_88041256_C_T|chr4_88010741_G_A|chr4_88012297_T_C|chr4_88015727_A_G|chr4_88046938_G_A|chr4_87982790_G_A|chr4_87982785_T_C|chr4_88032751_C_T|chr4_88183820_T_C
ABCG2(rs74904971)	Sex	Urate	chr4_89050026_C_A|chr4_88385025_T_C|chr4_89174193_C_T|chr4_87868011_G_A|chr4_88864048_A_G|chr4_89105962_G_T|chr4_89091187_C_T|chr4_88870795_T_C|chr4_89043634_G_C|chr4_88388193_G_C|chr4_88932029_T_G|chr4_89074686_T_C|chr4_88385632_T_C|chr4_88386068_T_C
SLC2A9(rs938555)	Sex	Urate	chr4_9926051_A_G|chr4_9945148_G_A|chr4_10490278_T_G|chr4_9998440_C_T|chr4_10322730_C_T|chr4_9526741_T_C|chr4_9922167_C_T|chr4_9543649_T_C|chr4_10538937_A_C|chr4_10452986_G_C|chr4_10539123_A_G|chr4_9376006_C_A|chr4_9922170_C_G
MAP3K4(rs1247295)	Sex	LipoA	chr6_161349728_T_G|chr6_161200873_C_T|chr6_160584841_G_A|chr6_160985526_G_A|chr6_160959831_A_T|chr6_161925917_T_C|chr6_161572084_G_C|chr6_161097231_G_A|chr6_160986915_A_C|chr6_161018174_C_T|chr6_160751123_C_A
VEGFA(rs998584)	BMI	TG	chr6_43757896_C_A|chr6_43789681_T_G|chr6_43764359_C_T|chr6_43764551_C_T|chr6_43765354_A_C|chr6_43781092_T_G|chr6_43789616_A_G|chr6_43808078_G_A|chr6_43787433_C_T|chr6_43787685_C_T
MLXIPL(rs71556736)	BMI	TG	chr7_73034929_C_T|chr7_71953196_A_T|chr7_72314427_G_A|chr7_73039406_C_G|chr7_73037366_G_A|chr7_72825777_T_C|chr7_72883106_T_C|chr7_73078866_A_C|chr7_72221732_T_C|chr7_72138592_G_A|chr7_72884188_T_C|chr7_72885810_G_A|chr7_73123473_A_G|chr7_72828329_G_T|chr7_73136458_G_A
BRI3(rs13232861)	Sex	SHBG	chr7_97929081_A_G|chr7_98522622_C_T|chr7_97325480_C_T|chr7_97974851_G_A|chr7_97993362_T_A|chr7_97970524_C_T|chr7_97991125_A_G|chr7_98596126_A_G
TRIB1(rs2954021)	BMI	ALT	chr8_126482077_A_G|chr8_126629594_C_T|chr8_126632639_G_A|chr8_126631139_A_T|chr8_126507308_T_C|chr8_126504762_G_A|chr8_126631687_C_T|chr8_126631799_G_A|chr8_126630962_T_G|chr8_126500350_C_G
TRIB1(rs2954021)	Sex	ALT	chr8_126482077_A_G|chr8_126629594_C_T|chr8_126632639_G_A|chr8_126631139_A_T|chr8_126507308_T_C|chr8_126504762_G_A|chr8_126631687_C_T|chr8_126631799_G_A|chr8_126630962_T_G|chr8_126500350_C_G
TRIB1(rs28601761)	Age	TC	chr8_126500031_C_G|chr8_126602919_A_G|chr8_128084924_G_T|chr8_126482077_A_G|chr8_126442726_C_T|chr8_126504762_G_A|chr8_126444463_C_T|chr8_126486145_T_C|chr8_128581578_G_A|chr8_128084539_G_A|chr8_128085646_A_G|chr8_128600449_A_G|chr8_126478758_A_G|chr8_128570860_G_A|chr8_128604239_A_G|chr8_126500350_C_G
TRIB1(rs28601761)	Sex	GGT	chr8_126500031_C_G|chr8_126628436_G_C|chr8_126481747_A_G|chr8_126480700_A_G
TRIB1(rs28601761)	Age	LDL	chr8_126500031_C_G|chr8_126602919_A_G|chr8_126632639_G_A|chr8_128084924_G_T|chr8_126631139_A_T|chr8_126507308_T_C|chr8_126504762_G_A|chr8_126631687_C_T|chr8_128430013_C_T|chr8_126630962_T_G|chr8_128084539_G_A|chr8_128085646_A_G|chr8_126500350_C_G
TRIB1(rs28601761)	BMI	TG	chr8_126500031_C_G|chr8_126602919_A_G|chr8_126649596_A_C|chr8_126476873_T_C|chr8_126507308_T_C|chr8_126631687_C_T|chr8_128430013_C_T|chr8_126486145_T_C|chr8_128071464_C_T|chr8_126479362_C_T|chr8_126478758_A_G|chr8_126516197_A_G|chr8_126500350_C_G
TRIB1(rs28601761)	Sex	TG	chr8_126500031_C_G|chr8_126602919_A_G|chr8_126649596_A_C|chr8_126476873_T_C|chr8_126507308_T_C|chr8_126631687_C_T|chr8_128430013_C_T|chr8_126486145_T_C|chr8_128071464_C_T|chr8_126479362_C_T|chr8_126478758_A_G|chr8_126516197_A_G|chr8_126500350_C_G
LPL(rs17482753)	BMI	TG	chr8_19832646_G_T|chr8_19830769_C_T|chr8_19853146_C_T|chr8_19948371_T_C|chr8_19835050_A_T|chr8_19931837_A_G|chr8_19816238_A_C|chr8_19816934_T_C|chr8_19951045_T_C|chr8_19551683_A_G|chr8_19838353_G_T|chr8_19644400_C_T|chr8_19662937_C_T
LPL(rs17482753)	Sex	TG	chr8_19832646_G_T|chr8_19830769_C_T|chr8_19853146_C_T|chr8_19948371_T_C|chr8_19835050_A_T|chr8_19931837_A_G|chr8_19816238_A_C|chr8_19816934_T_C|chr8_19951045_T_C|chr8_19551683_A_G|chr8_19838353_G_T|chr8_19644400_C_T|chr8_19662937_C_T
ABCA1(rs2740488)	BMI	HDL	chr9_107661742_A_C|chr9_107743081_G_A|chr9_107743116_A_T|chr9_107669073_T_C|chr9_107595210_G_A|chr9_107733547_A_C|chr9_107690057_C_A|chr9_108320988_G_A|chr9_107661742_A_C|chr9_107589630_C_T|chr9_107658723_C_T|chr9_107666345_C_T|chr9_108281208_A_G|chr9_107664373_C_T|chr9_107594698_G_A|chr9_107759255_A_G|chr9_107759258_T_C
ABCA1(rs2740488)	Sex	HDL	chr9_107661742_A_C|chr9_107743081_G_A|chr9_107743116_A_T|chr9_107669073_T_C|chr9_107595210_G_A|chr9_107733547_A_C|chr9_107690057_C_A|chr9_108320988_G_A|chr9_107661742_A_C|chr9_107589630_C_T|chr9_107658723_C_T|chr9_107666345_C_T|chr9_108281208_A_G|chr9_107664373_C_T|chr9_107594698_G_A|chr9_107759255_A_G|chr9_107759258_T_C
AKNA(rs4979371)	Sex	ALT	chr9_117138278_C_T|chr9_117144504_C_T
TOR1B(rs7029757)	BMI	ALT	chr9_132566666_G_A|chr9_132248577_T_C|chr9_132247012_T_G|chr9_132566666_G_A
ABO(rs635634)	Sex	ALP	chr9_136155000_C_T|chr9_135406494_C_T|chr9_136168894_C_T|chr9_136374896_G_A|chr9_136508974_A_C|chr9_136919535_A_G|chr9_136150466_C_T|chr9_136377046_G_A|chr9_136123740_T_C|chr9_136623628_G_A|chr9_136152009_G_A
TTC39B(rs686030)	BMI	HDL	chr9_15304782_C_A|chr9_15303583_G_A|chr9_15304782_C_A
